# Assessing causal relationships between oral microbiota and Periodontitis: evidence from Mendelian randomization analysis

**DOI:** 10.64898/2026.02.01.26345317

**Authors:** Zi-feng Wei, Jia-pei Wuzhang, Yi-ting Huang

## Abstract

**Objective:** This study investigates potential causal relationships between the oral microbiome and periodontitis in East Asian populations, aiming to identify microbial taxa involved in disease pathogenesis.

**Methods:** We performed a two-sample Mendelian randomization (MR) analysis using genome-wide association study (GWAS) summary statistics for tongue dorsum and salivary microbiomes alongside periodontitis data in East Asian populations. Causal estimates were primarily obtained using the inverse-variance weighted (IVW) method, with MR-Egger, weighted median, weighted mode, and simple mode approaches serving as complementary analyses. Sensitivity analyses, including Cochran’s Q test, MR-Egger intercept test, MR-PRESSO, and Steiger filtering, were conducted to assess heterogeneity, horizontal pleiotropy, and reverse causality.

**Results:** At species-level resolution, 60 microbial taxa exhibited evidence of causal association with periodontitis. Of these, 29 were negatively associated and 31 showed a positive association. These taxa were predominantly enriched in the genera *Campylobacter_A, Pauljensenia, Solobacterium*, and *Streptococcus*.

**Conclusion:** This study provides preliminary genetic evidence for causal links between specific species-level oral microbial taxa and periodontitis. Given the limited sample size, these findings should be interpreted as hypothesis-generating and require confirmation in larger independent cohorts.
