## Supplementary Table 1 for "Assessing causal relationships between oral microbiota and Periodontitis: evidence from Mendelian randomization analysis"

### Sheet: Sheet1
id.exposure	id.outcome	method	nsnp	b	se	pval	lo_ci	up_ci	or	or_lci95	or_uci95	qvalue
pheno.1170	GCST90478258	Inverse variance weighted	15	-0.435163	0.205137	0.0338946	-0.837232	-0.0330935	0.647159	0.432907	0.967448	0.999788
pheno.1170	GCST90478258	Weighted mode	15	-1.00887	0.505199	0.0656485	-1.99906	-0.0186812	0.364631	0.135463	0.981492	0.999788
pheno.1170	GCST90478258	Simple mode	15	-1.05759	0.542477	0.0715496	-2.12084	0.00566421	0.347292	0.11993	1.00568	0.999788
pheno.1170	GCST90478258	Weighted median	15	-0.514422	0.289264	0.0753417	-1.08138	0.0525366	0.597846	0.339127	1.05394	0.999788
pheno.1170	GCST90478258	MR Egger	15	-6.85135	7.84636	0.398403	-22.2302	8.52751	0.00105803	2.21587e-10	5051.85	0.999788
pheno.1375	GCST90478258	Inverse variance weighted	12	0.535155	0.228899	0.0193895	0.0865137	0.983797	1.70771	1.09037	2.67459	0.999788
pheno.1375	GCST90478258	Simple mode	12	0.989005	0.471348	0.0597816	0.0651618	1.91285	2.68856	1.06733	6.77235	0.999788
pheno.1375	GCST90478258	Weighted median	12	0.286434	0.330387	0.385962	-0.361125	0.933993	1.33167	0.696892	2.54465	0.999788
pheno.1375	GCST90478258	MR Egger	12	2.47759	5.13466	0.639823	-7.58635	12.5415	11.9125	0.000507331	279713	0.999788
pheno.1375	GCST90478258	Weighted mode	12	0.195667	0.419457	0.649976	-0.626468	1.0178	1.21612	0.534476	2.76711	0.999788
pheno.2204	GCST90478258	Inverse variance weighted	13	0.491996	0.222737	0.0271841	0.0554312	0.92856	1.63558	1.057	2.53086	0.999788
pheno.2204	GCST90478258	Weighted median	13	0.562897	0.314942	0.0738887	-0.0543899	1.18018	1.75575	0.947063	3.25497	0.999788
pheno.2204	GCST90478258	Weighted mode	13	0.784725	0.460264	0.113932	-0.117391	1.68684	2.1918	0.889237	5.40239	0.999788
pheno.2204	GCST90478258	Simple mode	13	0.814137	0.555345	0.168356	-0.274338	1.90261	2.25723	0.760075	6.70339	0.999788
pheno.2204	GCST90478258	MR Egger	13	8.28602	6.23796	0.210972	-3.94039	20.5124	3968.01	0.0194407	8.09904e+08	0.999788
pheno.2285	GCST90478258	Weighted median	13	-0.748816	0.326087	0.0216549	-1.38795	-0.109685	0.472926	0.249587	0.896116	0.999788
pheno.2285	GCST90478258	Inverse variance weighted	13	-0.600835	0.292747	0.0401306	-1.17462	-0.0270506	0.548353	0.308936	0.973312	0.999788
pheno.2285	GCST90478258	Weighted mode	13	-0.837199	0.421109	0.0701046	-1.66257	-0.0118253	0.432921	0.18965	0.988244	0.999788
pheno.2285	GCST90478258	Simple mode	13	-0.723786	0.42366	0.113273	-1.55416	0.106588	0.484913	0.211367	1.11248	0.999788
pheno.2285	GCST90478258	MR Egger	13	-0.00878489	6.25913	0.998905	-12.2767	12.2591	0.991254	4.65911e-06	210895	0.999788
pheno.2378	GCST90478258	Inverse variance weighted	8	-0.864345	0.339093	0.0108035	-1.52897	-0.199723	0.421327	0.216759	0.818958	0.999788
pheno.2378	GCST90478258	Weighted median	8	-0.691607	0.417657	0.0977383	-1.51021	0.127002	0.500771	0.220862	1.13542	0.999788
pheno.2378	GCST90478258	Simple mode	8	-0.881539	0.478273	0.107842	-1.81895	0.0558752	0.414145	0.162195	1.05747	0.999788
pheno.2378	GCST90478258	Weighted mode	8	-0.665709	0.424066	0.160447	-1.49688	0.16546	0.513909	0.223828	1.17994	0.999788
pheno.2378	GCST90478258	MR Egger	8	-0.555993	11.3149	0.962404	-22.7332	21.6212	0.573502	1.33995e-10	2.4546e+09	0.999788
pheno.2562	GCST90478258	Weighted median	14	0.826626	0.291026	0.00450595	0.256214	1.39704	2.28559	1.29203	4.04321	0.999788
pheno.2562	GCST90478258	Inverse variance weighted	14	0.619451	0.245064	0.0114808	0.139126	1.09978	1.85791	1.14927	3.00349	0.999788
pheno.2562	GCST90478258	Weighted mode	14	1.01013	0.408141	0.0278738	0.210172	1.81008	2.74595	1.23389	6.11095	0.999788
pheno.2562	GCST90478258	Simple mode	14	0.965993	0.43343	0.0441049	0.116471	1.81552	2.6274	1.12353	6.14424	0.999788
pheno.2562	GCST90478258	MR Egger	14	4.74928	3.91935	0.248929	-2.93266	12.4312	115.501	0.0532554	250499	0.999788
pheno.2653	GCST90478258	Inverse variance weighted	9	-0.592571	0.297988	0.0467488	-1.17663	-0.00851317	0.552904	0.308317	0.991523	0.999788
pheno.2653	GCST90478258	Weighted median	9	-0.631475	0.37378	0.0911372	-1.36408	0.101134	0.531807	0.255615	1.10642	0.999788
pheno.2653	GCST90478258	Weighted mode	9	-0.711069	0.380068	0.0982711	-1.456	0.0338645	0.491119	0.233167	1.03444	0.999788
pheno.2653	GCST90478258	Simple mode	9	-0.539939	0.458051	0.272357	-1.43772	0.357841	0.582784	0.237469	1.43024	0.999788
pheno.2653	GCST90478258	MR Egger	9	-1.20311	6.78426	0.864265	-14.5003	12.094	0.300258	5.04215e-07	178803	0.999788
pheno.2710	GCST90478258	Inverse variance weighted	15	0.437449	0.210522	0.0377158	0.0248267	0.850071	1.54875	1.02514	2.33981	0.999788
pheno.2710	GCST90478258	MR Egger	15	3.95666	3.56333	0.286951	-3.02747	10.9408	52.2824	0.0484379	56432.2	0.999788
pheno.2710	GCST90478258	Simple mode	15	0.324785	0.461933	0.493521	-0.580604	1.23017	1.38373	0.55956	3.42183	0.999788
pheno.2710	GCST90478258	Weighted median	15	0.180565	0.290862	0.534735	-0.389524	0.750654	1.19789	0.677379	2.11839	0.999788
pheno.2710	GCST90478258	Weighted mode	15	0.170701	0.378099	0.658565	-0.570373	0.911774	1.18614	0.565314	2.48873	0.999788
pheno.2733	GCST90478258	Inverse variance weighted	15	0.456642	0.23169	0.0487327	0.0025308	0.910754	1.57876	1.00253	2.4862	0.999788
pheno.2733	GCST90478258	MR Egger	15	6.80403	4.34428	0.141311	-1.71077	15.3188	901.471	0.180727	4.49655e+06	0.999788
pheno.2733	GCST90478258	Weighted median	15	0.217651	0.319947	0.496332	-0.409446	0.844748	1.24315	0.664018	2.32739	0.999788
pheno.2733	GCST90478258	Weighted mode	15	0.15543	0.355828	0.668909	-0.541992	0.852853	1.16816	0.581588	2.34633	0.999788
pheno.2733	GCST90478258	Simple mode	15	0.192137	0.517607	0.716044	-0.822374	1.20665	1.21184	0.439388	3.34226	0.999788
pheno.2991	GCST90478258	Inverse variance weighted	12	0.488431	0.232666	0.0357926	0.0324048	0.944457	1.62976	1.03294	2.57142	0.999788
pheno.2991	GCST90478258	Weighted median	12	0.595337	0.310212	0.054968	-0.0126787	1.20335	1.81364	0.987401	3.33127	0.999788
pheno.2991	GCST90478258	Weighted mode	12	0.740505	0.485498	0.155421	-0.211071	1.69208	2.09699	0.809716	5.43077	0.999788
pheno.2991	GCST90478258	Simple mode	12	0.711814	0.493395	0.176973	-0.25524	1.67887	2.03768	0.774731	5.35948	0.999788
pheno.2991	GCST90478258	MR Egger	12	5.80824	6.90862	0.420151	-7.73265	19.3491	333.031	0.00043828	2.53057e+08	0.999788
pheno.2999	GCST90478258	Weighted median	9	0.798556	0.36838	0.0301775	0.0765319	1.52058	2.22233	1.07954	4.57488	0.999788
pheno.2999	GCST90478258	Inverse variance weighted	9	0.599969	0.282992	0.0339983	0.0453046	1.15463	1.82206	1.04635	3.17286	0.999788
pheno.2999	GCST90478258	Weighted mode	9	0.997679	0.525965	0.0944244	-0.0332132	2.02857	2.71198	0.967332	7.60321	0.999788
pheno.2999	GCST90478258	Simple mode	9	0.962864	0.604784	0.150032	-0.222513	2.14824	2.61919	0.800505	8.56977	0.999788
pheno.2999	GCST90478258	MR Egger	9	6.46641	13.3318	0.64246	-19.6639	32.5967	643.169	2.88468e-09	143400947037408	0.999788
pheno.3132	GCST90478258	Inverse variance weighted	10	-0.737913	0.217029	0.000673698	-1.16329	-0.312536	0.478111	0.312456	0.731589	0.999788
pheno.3132	GCST90478258	Weighted median	10	-0.789149	0.286303	0.00584519	-1.3503	-0.227995	0.454231	0.259162	0.796128	0.999788
pheno.3132	GCST90478258	Weighted mode	10	-0.806702	0.390309	0.0687157	-1.57171	-0.0416975	0.446327	0.20769	0.95916	0.999788
pheno.3132	GCST90478258	Simple mode	10	-0.787859	0.381967	0.0691838	-1.53651	-0.039205	0.454817	0.21513	0.961554	0.999788
pheno.3132	GCST90478258	MR Egger	10	-5.87597	3.91878	0.172146	-13.5568	1.80484	0.00280607	1.29528e-06	6.079	0.999788
pheno.3209	GCST90478258	Inverse variance weighted	9	0.444676	0.222831	0.0459801	0.00792742	0.881424	1.55998	1.00796	2.41434	0.999788
pheno.3209	GCST90478258	Weighted median	9	0.533669	0.2896	0.0653609	-0.0339465	1.10128	1.70518	0.966623	3.00803	0.999788
pheno.3209	GCST90478258	Weighted mode	9	0.576853	0.404639	0.191813	-0.216239	1.36994	1.78043	0.805542	3.93513	0.999788
pheno.3209	GCST90478258	Simple mode	9	0.566664	0.413101	0.207381	-0.243014	1.37634	1.76238	0.784261	3.96039	0.999788
pheno.3209	GCST90478258	MR Egger	9	1.60545	2.71346	0.57268	-3.71293	6.92384	4.98012	0.0244059	1016.21	0.999788
pheno.3242	GCST90478258	Inverse variance weighted	9	0.72501	0.363603	0.0461564	0.0123482	1.43767	2.06475	1.01242	4.21088	0.999788
pheno.3242	GCST90478258	MR Egger	9	12.0503	6.28818	0.096851	-0.274587	24.3751	171143	0.759886	3.85449e+10	0.999788
pheno.3242	GCST90478258	Weighted median	9	0.745926	0.467454	0.110551	-0.170283	1.66214	2.10839	0.843426	5.27055	0.999788
pheno.3242	GCST90478258	Simple mode	9	1.10268	0.627698	0.117034	-0.127612	2.33296	3.01221	0.880195	10.3084	0.999788
pheno.3242	GCST90478258	Weighted mode	9	0.737749	0.493646	0.173405	-0.229797	1.70529	2.09122	0.794695	5.503	0.999788
pheno.515	GCST90478258	Inverse variance weighted	9	0.911948	0.266954	0.000635181	0.388719	1.43518	2.48917	1.47509	4.20039	0.999788
pheno.515	GCST90478258	Weighted median	9	1.04193	0.38309	0.00653205	0.291074	1.79279	2.83468	1.33786	6.00617	0.999788
pheno.515	GCST90478258	Weighted mode	9	0.991903	0.500287	0.0827065	0.0113403	1.97246	2.69636	1.0114	7.18837	0.999788
pheno.515	GCST90478258	Simple mode	9	1.00234	0.566161	0.114615	-0.107339	2.11201	2.72464	0.898221	8.26485	0.999788
pheno.515	GCST90478258	MR Egger	9	1.1129	5.29158	0.839413	-9.2586	11.4844	3.04317	9.52883e-05	97188	0.999788
pheno.814	GCST90478258	Inverse variance weighted	13	0.447049	0.227336	0.0492451	0.0014694	0.892628	1.56369	1.00147	2.44154	0.999788
pheno.814	GCST90478258	Weighted median	13	0.522919	0.3083	0.0898594	-0.0813481	1.12719	1.68695	0.921873	3.08696	0.999788
pheno.814	GCST90478258	Weighted mode	13	0.630873	0.444783	0.181523	-0.240901	1.50265	1.87925	0.785919	4.49357	0.999788
pheno.814	GCST90478258	Simple mode	13	0.616254	0.453655	0.199319	-0.272909	1.50542	1.85198	0.761162	4.50603	0.999788
pheno.814	GCST90478258	MR Egger	13	7.58865	6.56437	0.272158	-5.27752	20.4548	1975.64	0.00510506	7.64562e+08	0.999788
pheno.822	GCST90478258	Inverse variance weighted	9	0.58164	0.254466	0.0222701	0.082887	1.08039	1.78897	1.08642	2.94583	0.999788
pheno.822	GCST90478258	Weighted median	9	0.714907	0.338172	0.0345125	0.0520894	1.37773	2.044	1.05347	3.96587	0.999788
pheno.822	GCST90478258	Weighted mode	9	0.808637	0.502484	0.146222	-0.176231	1.79351	2.24485	0.838424	6.01048	0.999788
pheno.822	GCST90478258	Simple mode	9	0.738485	0.573354	0.233747	-0.385289	1.86226	2.09276	0.680254	6.43826	0.999788
pheno.822	GCST90478258	MR Egger	9	0.441394	7.03404	0.951719	-13.3453	14.2281	1.55487	1.60029e-06	1.51074e+06	0.999788
pheno.886	GCST90478258	Weighted median	9	1.20136	0.405266	0.003033	0.407039	1.99568	3.32464	1.50236	7.35723	0.999788
pheno.886	GCST90478258	Inverse variance weighted	9	0.844906	0.304897	0.00558635	0.247308	1.4425	2.32776	1.28057	4.23127	0.999788
pheno.886	GCST90478258	Weighted mode	9	1.03031	0.53105	0.0883276	-0.0105481	2.07117	2.80194	0.989507	7.9341	0.999788
pheno.886	GCST90478258	Simple mode	9	1.00053	0.600497	0.134242	-0.176446	2.1775	2.71972	0.838244	8.82426	0.999788
pheno.886	GCST90478258	MR Egger	9	5.62316	15.5799	0.728802	-24.9134	36.1597	276.761	1.51447e-11	5057685700214620	0.999788
pheno.988	GCST90478258	Inverse variance weighted	12	0.487663	0.218486	0.0256141	0.0594309	0.915895	1.62851	1.06123	2.49901	0.999788
pheno.988	GCST90478258	Weighted median	12	0.539637	0.27239	0.0475775	0.00575361	1.07352	1.71538	1.00577	2.92566	0.999788
pheno.988	GCST90478258	Weighted mode	12	0.431834	0.333211	0.221515	-0.221259	1.08493	1.54008	0.801509	2.95923	0.999788
pheno.988	GCST90478258	Simple mode	12	0.451685	0.349014	0.222116	-0.232382	1.13575	1.57096	0.792643	3.11352	0.999788
pheno.988	GCST90478258	MR Egger	12	7.32447	6.30118	0.272064	-5.02584	19.6748	1516.97	0.00656604	3.50471e+08	0.999788
