## Supplementary Table 2 for "Assessing causal relationships between oral microbiota and Periodontitis: evidence from Mendelian randomization analysis"

### Sheet: Sheet1
id.exposure	id.outcome	method	nsnp	b	se	pval	lo_ci	up_ci	or	or_lci95	or_uci95	qvalue
pheno.1281	GCST90478258	Inverse variance weighted	10	-0.846888	0.295276	0.00412919	-1.42563	-0.268146	0.428747	0.240357	0.764796	0.999781
pheno.1281	GCST90478258	MR Egger	10	-22.5932	10.8311	0.0704593	-43.8221	-1.36428	1.54137e-10	9.29633e-20	0.255565	0.999781
pheno.1281	GCST90478258	Weighted median	10	-0.537289	0.367117	0.143321	-1.25684	0.182261	0.58433	0.284552	1.19993	0.999781
pheno.1281	GCST90478258	Weighted mode	10	-0.453057	0.371052	0.253104	-1.18032	0.274205	0.635682	0.307181	1.31548	0.999781
pheno.1281	GCST90478258	Simple mode	10	-0.442371	0.471428	0.372556	-1.36637	0.481628	0.642512	0.255031	1.61871	0.999781
pheno.1284	GCST90478258	Inverse variance weighted	10	0.591591	0.286641	0.0390294	0.0297752	1.15341	1.80686	1.03022	3.16897	0.999781
pheno.1284	GCST90478258	Weighted median	10	0.579494	0.345791	0.0937678	-0.098257	1.25724	1.78513	0.906416	3.51572	0.999781
pheno.1284	GCST90478258	Weighted mode	10	0.641659	0.394688	0.13845	-0.131929	1.41525	1.89963	0.876403	4.1175	0.999781
pheno.1284	GCST90478258	Simple mode	10	0.833875	0.555115	0.167301	-0.254151	1.9219	2.30222	0.775575	6.83394	0.999781
pheno.1284	GCST90478258	MR Egger	10	2.22457	2.28525	0.358841	-2.25452	6.70366	9.24949	0.104924	815.381	0.999781
pheno.1371	GCST90478258	Inverse variance weighted	9	-0.568488	0.276811	0.0400042	-1.11104	-0.0259387	0.566381	0.329217	0.974395	0.999781
pheno.1371	GCST90478258	Simple mode	9	-0.953754	0.492956	0.0890632	-1.91995	0.0124396	0.385292	0.146615	1.01252	0.999781
pheno.1371	GCST90478258	Weighted median	9	-0.541303	0.370914	0.144461	-1.26829	0.185687	0.581989	0.281311	1.20405	0.999781
pheno.1371	GCST90478258	Weighted mode	9	-0.492947	0.401907	0.254875	-1.28068	0.294791	0.610824	0.277847	1.34285	0.999781
pheno.1371	GCST90478258	MR Egger	9	-10.623	9.14738	0.283579	-28.5518	7.30588	2.435e-05	3.98195e-13	1489.03	0.999781
pheno.1380	GCST90478258	Inverse variance weighted	13	-0.538854	0.234298	0.0214557	-0.998077	-0.0796305	0.583416	0.368587	0.923458	0.999781
pheno.1380	GCST90478258	MR Egger	13	-7.66009	4.49371	0.11631	-16.4678	1.14759	0.000471264	7.04917e-08	3.15058	0.999781
pheno.1380	GCST90478258	Weighted median	13	-0.38056	0.321587	0.236658	-1.01087	0.249751	0.683478	0.363902	1.28371	0.999781
pheno.1380	GCST90478258	Simple mode	13	-0.217785	0.540356	0.694007	-1.27688	0.841312	0.804298	0.278905	2.31941	0.999781
pheno.1380	GCST90478258	Weighted mode	13	-0.186066	0.48605	0.708554	-1.13872	0.766592	0.830219	0.320228	2.15242	0.999781
pheno.1488	GCST90478258	Inverse variance weighted	9	0.950133	0.271195	0.000459174	0.418591	1.48168	2.58605	1.51982	4.40031	0.999781
pheno.1488	GCST90478258	Weighted median	9	1.22893	0.362446	0.000697261	0.518535	1.93932	3.41757	1.67957	6.95405	0.999781
pheno.1488	GCST90478258	Simple mode	9	1.45455	0.526787	0.0246303	0.422045	2.48705	4.28254	1.52508	12.0257	0.999781
pheno.1488	GCST90478258	Weighted mode	9	1.25216	0.481635	0.0316265	0.308161	2.19617	3.49791	1.36092	8.9905	0.999781
pheno.1488	GCST90478258	MR Egger	9	3.81925	6.26595	0.561431	-8.462	16.1005	45.5701	0.000211348	9.82564e+06	0.999781
pheno.1550	GCST90478258	Inverse variance weighted	12	0.532846	0.256659	0.0378862	0.0297939	1.0359	1.70377	1.03024	2.81763	0.999781
pheno.1550	GCST90478258	Simple mode	12	1.02085	0.584185	0.108375	-0.124155	2.16585	2.77554	0.883243	8.722	0.999781
pheno.1550	GCST90478258	Weighted mode	12	0.813338	0.467281	0.109618	-0.102533	1.72921	2.25542	0.902549	5.63619	0.999781
pheno.1550	GCST90478258	Weighted median	12	0.566964	0.376687	0.13229	-0.171343	1.30527	1.76291	0.842532	3.68869	0.999781
pheno.1550	GCST90478258	MR Egger	12	5.00952	3.21888	0.150693	-1.29948	11.3185	149.833	0.272672	82333.1	0.999781
pheno.158	GCST90478258	Weighted median	14	-0.784341	0.306548	0.0105088	-1.38518	-0.183506	0.45642	0.25028	0.832347	0.999781
pheno.158	GCST90478258	Inverse variance weighted	14	-0.594752	0.244137	0.014845	-1.07326	-0.116243	0.551699	0.341892	0.890259	0.999781
pheno.158	GCST90478258	Weighted mode	14	-0.736859	0.320329	0.0386361	-1.3647	-0.109013	0.478615	0.255456	0.896718	0.999781
pheno.158	GCST90478258	Simple mode	14	-0.765837	0.402033	0.0791525	-1.55382	0.0221472	0.464945	0.211439	1.02239	0.999781
pheno.158	GCST90478258	MR Egger	14	-1.49567	2.48892	0.559065	-6.37395	3.38261	0.224098	0.0017054	29.4475	0.999781
pheno.1580	GCST90478258	Inverse variance weighted	11	-0.52154	0.262581	0.0470101	-1.0362	-0.00688204	0.593605	0.354801	0.993142	0.999781
pheno.1580	GCST90478258	Weighted median	11	-0.381983	0.344861	0.268015	-1.05791	0.293944	0.682506	0.34718	1.34171	0.999781
pheno.1580	GCST90478258	MR Egger	11	-5.66103	5.69058	0.345822	-16.8146	5.49251	0.00347893	4.9834e-08	242.866	0.999781
pheno.1580	GCST90478258	Weighted mode	11	-0.205521	0.494266	0.686331	-1.17428	0.76324	0.814223	0.309041	2.14522	0.999781
pheno.1580	GCST90478258	Simple mode	11	-0.120303	0.509253	0.81802	-1.11844	0.877832	0.886652	0.32679	2.40568	0.999781
pheno.1608	GCST90478258	Inverse variance weighted	8	-0.719385	0.29681	0.0153623	-1.30113	-0.137638	0.487052	0.272223	0.871415	0.999781
pheno.1608	GCST90478258	Weighted median	8	-0.64777	0.391782	0.0982507	-1.41566	0.120123	0.523211	0.242765	1.12764	0.999781
pheno.1608	GCST90478258	Weighted mode	8	-0.841563	0.590986	0.19746	-1.9999	0.31677	0.431036	0.135349	1.37269	0.999781
pheno.1608	GCST90478258	MR Egger	8	-14.5016	15.7897	0.393822	-45.4494	16.4463	5.03566e-07	1.82636e-20	1.38843e+07	0.999781
pheno.1608	GCST90478258	Simple mode	8	-0.435905	0.612459	0.499657	-1.63632	0.764514	0.646679	0.194694	2.14795	0.999781
pheno.1711	GCST90478258	Inverse variance weighted	7	-0.886452	0.293159	0.00249625	-1.46104	-0.311861	0.412115	0.231994	0.732083	0.999781
pheno.1711	GCST90478258	Weighted median	7	-0.912456	0.369344	0.0134933	-1.63637	-0.188542	0.401537	0.194685	0.828166	0.999781
pheno.1711	GCST90478258	Weighted mode	7	-1.03493	0.49818	0.0830305	-2.01136	-0.0584967	0.355252	0.133807	0.943181	0.999781
pheno.1711	GCST90478258	Simple mode	7	-1.00423	0.524997	0.104299	-2.03322	0.0247681	0.366328	0.130913	1.02508	0.999781
pheno.1711	GCST90478258	MR Egger	7	-0.623215	6.41193	0.926347	-13.1906	11.9442	0.536218	1.86808e-06	153917	0.999781
pheno.1725	GCST90478258	Inverse variance weighted	11	0.540688	0.238028	0.0231147	0.0741536	1.00722	1.71719	1.07697	2.73798	0.999781
pheno.1725	GCST90478258	Weighted median	11	0.600129	0.311088	0.053715	-0.00960404	1.20986	1.82235	0.990442	3.35302	0.999781
pheno.1725	GCST90478258	Simple mode	11	0.904227	0.450917	0.0727416	0.0204302	1.78802	2.47002	1.02064	5.97763	0.999781
pheno.1725	GCST90478258	Weighted mode	11	0.762571	0.439517	0.113393	-0.0988835	1.62402	2.14378	0.905848	5.07347	0.999781
pheno.1725	GCST90478258	MR Egger	11	2.71011	5.92877	0.658425	-8.91029	14.3305	15.0309	0.000134993	1.67363e+06	0.999781
pheno.1751	GCST90478258	Weighted median	12	0.767809	0.312637	0.0140526	0.155042	1.38058	2.15504	1.16771	3.9772	0.999781
pheno.1751	GCST90478258	Inverse variance weighted	12	0.545746	0.242262	0.0242773	0.0709129	1.02058	1.7259	1.07349	2.7748	0.999781
pheno.1751	GCST90478258	Weighted mode	12	0.530621	0.389199	0.20002	-0.232209	1.29345	1.69999	0.79278	3.64534	0.999781
pheno.1751	GCST90478258	Simple mode	12	0.649244	0.488955	0.211133	-0.309108	1.6076	1.91409	0.734102	4.9908	0.999781
pheno.1751	GCST90478258	MR Egger	12	6.74916	8.99858	0.470517	-10.8881	24.3864	853.345	1.86801e-05	3.89826e+10	0.999781
pheno.1768	GCST90478258	Inverse variance weighted	11	0.63492	0.256398	0.0132751	0.132379	1.13746	1.88687	1.14154	3.11884	0.999781
pheno.1768	GCST90478258	Weighted median	11	0.71194	0.352626	0.0434906	0.0207935	1.40309	2.03794	1.02101	4.06773	0.999781
pheno.1768	GCST90478258	Weighted mode	11	1.12494	0.567065	0.0753961	0.0134894	2.23639	3.08002	1.01358	9.35944	0.999781
pheno.1768	GCST90478258	Simple mode	11	0.815637	0.566347	0.180383	-0.294403	1.92568	2.26062	0.744976	6.85979	0.999781
pheno.1768	GCST90478258	MR Egger	11	8.65965	10.0356	0.4106	-11.0101	28.3294	5765.49	1.65335e-05	2.01052e+12	0.999781
pheno.1875	GCST90478258	Inverse variance weighted	13	0.438343	0.221441	0.0477597	0.00431811	0.872368	1.55014	1.00433	2.39257	0.999781
pheno.1875	GCST90478258	MR Egger	13	6.94194	3.16907	0.0509214	0.730557	13.1533	1034.77	2.07624	515720	0.999781
pheno.1875	GCST90478258	Weighted median	13	0.238467	0.320154	0.456362	-0.389035	0.865969	1.2693	0.677711	2.37731	0.999781
pheno.1875	GCST90478258	Simple mode	13	0.147737	0.417066	0.729314	-0.669712	0.965186	1.15921	0.511856	2.62528	0.999781
pheno.1875	GCST90478258	Weighted mode	13	0.0610386	0.3949	0.879732	-0.712965	0.835042	1.06294	0.490189	2.30491	0.999781
pheno.1916	GCST90478258	Inverse variance weighted	12	0.508244	0.224965	0.0238699	0.0673133	0.949175	1.66237	1.06963	2.58358	0.999781
pheno.1916	GCST90478258	MR Egger	12	17.4671	10.8843	0.139617	-3.86602	38.8003	3.85377e+07	0.0209417	7.09188e+16	0.999781
pheno.1916	GCST90478258	Weighted median	12	0.304055	0.309132	0.325324	-0.301844	0.909953	1.35534	0.739453	2.48421	0.999781
pheno.1916	GCST90478258	Simple mode	12	0.262961	0.516448	0.62069	-0.749278	1.2752	1.30078	0.472708	3.57941	0.999781
pheno.1916	GCST90478258	Weighted mode	12	0.203964	0.420988	0.637542	-0.621172	1.0291	1.22625	0.537314	2.79855	0.999781
pheno.2032	GCST90478258	Weighted median	17	0.545066	0.243496	0.0251884	0.0678138	1.02232	1.72472	1.07017	2.77963	0.999781
pheno.2032	GCST90478258	Inverse variance weighted	17	0.389517	0.174921	0.0259594	0.0466721	0.732361	1.47627	1.04778	2.07999	0.999781
pheno.2032	GCST90478258	Simple mode	17	0.767573	0.386954	0.064729	0.00914269	1.526	2.15453	1.00918	4.59976	0.999781
pheno.2032	GCST90478258	Weighted mode	17	0.690513	0.383528	0.0906742	-0.0612029	1.44223	1.99474	0.940632	4.23011	0.999781
pheno.2032	GCST90478258	MR Egger	17	3.97156	4.28367	0.368533	-4.42443	12.3675	53.0671	0.011981	235049	0.999781
pheno.2127	GCST90478258	Inverse variance weighted	15	-0.420457	0.193537	0.0298186	-0.799789	-0.0411249	0.656747	0.449424	0.959709	0.999781
pheno.2127	GCST90478258	Weighted median	15	-0.333926	0.26635	0.209947	-0.855972	0.18812	0.716107	0.42487	1.20698	0.999781
pheno.2127	GCST90478258	MR Egger	15	-4.11068	6.11752	0.513379	-16.101	7.87965	0.0163965	1.01722e-07	2642.94	0.999781
pheno.2127	GCST90478258	Simple mode	15	-0.222271	0.35994	0.546805	-0.927754	0.483213	0.800699	0.395441	1.62127	0.999781
pheno.2127	GCST90478258	Weighted mode	15	-0.206328	0.342481	0.556506	-0.87759	0.464934	0.813566	0.415784	1.59191	0.999781
pheno.2184	GCST90478258	Inverse variance weighted	6	-0.69979	0.342236	0.0408788	-1.37057	-0.029007	0.496689	0.253961	0.97141	0.999781
pheno.2184	GCST90478258	Weighted median	6	-0.735995	0.431845	0.0883246	-1.58241	0.110422	0.479029	0.205479	1.11675	0.999781
pheno.2184	GCST90478258	MR Egger	6	-56.0178	29.3496	0.128948	-113.543	1.50742	4.69638e-25	4.88496e-50	4.51508	0.999781
pheno.2184	GCST90478258	Weighted mode	6	-0.860576	0.698632	0.272791	-2.2299	0.508743	0.422918	0.10754	1.6632	0.999781
pheno.2184	GCST90478258	Simple mode	6	-0.839239	0.764773	0.322494	-2.33819	0.659715	0.432039	0.0965019	1.93424	0.999781
pheno.2402	GCST90478258	Inverse variance weighted	5	-0.725842	0.351969	0.0391856	-1.4157	-0.0359828	0.483917	0.242756	0.964657	0.999781
pheno.2402	GCST90478258	Weighted median	5	-0.887817	0.435291	0.0413909	-1.74099	-0.0346459	0.411553	0.175347	0.965947	0.999781
pheno.2402	GCST90478258	Weighted mode	5	-0.911954	0.619053	0.214707	-2.1253	0.30139	0.401738	0.119397	1.35174	0.999781
pheno.2402	GCST90478258	Simple mode	5	-0.933135	0.644067	0.220972	-2.19551	0.329236	0.393319	0.111302	1.38991	0.999781
pheno.2402	GCST90478258	MR Egger	5	-5.09446	7.03734	0.52146	-18.8876	8.69872	0.0061306	6.26902e-09	5995.25	0.999781
pheno.2652	GCST90478258	Inverse variance weighted	13	-0.706109	0.270327	0.00899999	-1.23595	-0.176268	0.493561	0.290559	0.838393	0.999781
pheno.2652	GCST90478258	Weighted median	13	-0.826559	0.329855	0.0122166	-1.47307	-0.180043	0.437552	0.22922	0.835234	0.999781
pheno.2652	GCST90478258	Weighted mode	13	-0.748157	0.490618	0.153191	-1.70977	0.213455	0.473238	0.180908	1.23795	0.999781
pheno.2652	GCST90478258	Simple mode	13	-0.840251	0.593566	0.18232	-2.00364	0.32314	0.431602	0.134843	1.38146	0.999781
pheno.2652	GCST90478258	MR Egger	13	-4.71445	8.42105	0.586807	-21.2197	11.7908	0.00896481	6.08693e-10	132033	0.999781
pheno.2672	GCST90478258	Inverse variance weighted	17	0.510166	0.21735	0.0189149	0.0841591	0.936173	1.66557	1.0878	2.5502	0.999781
pheno.2672	GCST90478258	Simple mode	17	1.1341	0.51045	0.0410729	0.133618	2.13458	3.10838	1.14296	8.45352	0.999781
pheno.2672	GCST90478258	Weighted median	17	0.449292	0.290254	0.121641	-0.119607	1.01819	1.5672	0.887269	2.76818	0.999781
pheno.2672	GCST90478258	MR Egger	17	6.91017	4.51814	0.146971	-1.94538	15.7657	1002.41	0.142933	7.0301e+06	0.999781
pheno.2672	GCST90478258	Weighted mode	17	0.405233	0.441	0.371796	-0.459127	1.26959	1.49965	0.631835	3.5594	0.999781
pheno.310	GCST90478258	Inverse variance weighted	13	0.458396	0.212479	0.0309763	0.0419383	0.874854	1.58154	1.04283	2.39853	0.999781
pheno.310	GCST90478258	Weighted median	13	0.413897	0.284702	0.146004	-0.144119	0.971912	1.5127	0.865785	2.64299	0.999781
pheno.310	GCST90478258	Weighted mode	13	0.370526	0.386418	0.356544	-0.386853	1.1279	1.4485	0.679191	3.08918	0.999781
pheno.310	GCST90478258	Simple mode	13	0.379767	0.439719	0.404708	-0.482082	1.24162	1.46194	0.617496	3.4612	0.999781
pheno.310	GCST90478258	MR Egger	13	3.46916	4.43688	0.450781	-5.22713	12.1654	32.1097	0.00536891	192038	0.999781
pheno.3187	GCST90478258	Inverse variance weighted	12	-0.538304	0.238953	0.0242742	-1.00665	-0.069956	0.583738	0.365441	0.932435	0.999781
pheno.3187	GCST90478258	Weighted median	12	-0.352087	0.3111	0.257741	-0.961843	0.257669	0.703219	0.382188	1.29391	0.999781
pheno.3187	GCST90478258	Weighted mode	12	-0.346252	0.372236	0.372234	-1.07583	0.38333	0.707334	0.341013	1.46716	0.999781
pheno.3187	GCST90478258	Simple mode	12	-0.375211	0.426909	0.398247	-1.21195	0.461531	0.687144	0.297616	1.5865	0.999781
pheno.3187	GCST90478258	MR Egger	12	-5.57545	7.20552	0.456966	-19.6983	8.54736	0.00378976	2.7871e-09	5153.14	0.999781
pheno.3286	GCST90478258	Inverse variance weighted	11	0.49643	0.238515	0.037403	0.0289408	0.963919	1.64285	1.02936	2.62195	0.999781
pheno.3286	GCST90478258	Weighted median	11	0.515829	0.312912	0.0992549	-0.0974794	1.12914	1.67503	0.907121	3.09299	0.999781
pheno.3286	GCST90478258	Simple mode	11	0.667198	0.428293	0.150336	-0.172256	1.50665	1.94877	0.841763	4.5116	0.999781
pheno.3286	GCST90478258	Weighted mode	11	0.541607	0.431314	0.237767	-0.303769	1.38698	1.71877	0.738031	4.00275	0.999781
pheno.3286	GCST90478258	MR Egger	11	5.32611	6.65271	0.443987	-7.7132	18.3654	205.636	0.000446891	9.46232e+07	0.999781
pheno.339	GCST90478258	Inverse variance weighted	6	0.69128	0.302078	0.0221136	0.099206	1.28335	1.99627	1.10429	3.60872	0.999781
pheno.339	GCST90478258	Weighted median	6	0.442187	0.410627	0.281543	-0.362642	1.24702	1.55611	0.695836	3.47994	0.999781
pheno.339	GCST90478258	MR Egger	6	7.08949	8.65003	0.458474	-9.86457	24.0435	1199.29	5.19844e-05	2.7668e+10	0.999781
pheno.339	GCST90478258	Weighted mode	6	0.391112	0.527585	0.491825	-0.642955	1.42518	1.47862	0.525737	4.1586	0.999781
pheno.339	GCST90478258	Simple mode	6	0.195693	0.577536	0.748495	-0.936277	1.32766	1.21615	0.392085	3.77222	0.999781
pheno.383	GCST90478258	Inverse variance weighted	17	-0.371203	0.179326	0.0384531	-0.722681	-0.0197243	0.689904	0.485449	0.980469	0.999781
pheno.383	GCST90478258	Weighted median	17	-0.344461	0.242846	0.156064	-0.82044	0.131518	0.708602	0.440238	1.14056	0.999781
pheno.383	GCST90478258	Simple mode	17	-0.403587	0.394052	0.320979	-1.17593	0.368755	0.66792	0.308532	1.44593	0.999781
pheno.383	GCST90478258	Weighted mode	17	-0.371553	0.37612	0.337927	-1.10875	0.365643	0.689662	0.329971	1.44144	0.999781
pheno.383	GCST90478258	MR Egger	17	-1.9091	4.73449	0.692466	-11.1887	7.3705	0.148213	1.38295e-05	1588.43	0.999781
pheno.4	GCST90478258	Inverse variance weighted	4	-1.10655	0.421938	0.00872797	-1.93354	-0.279547	0.330699	0.144635	0.756127	0.999781
pheno.4	GCST90478258	Weighted median	4	-0.89289	0.563001	0.112751	-1.99637	0.210591	0.409471	0.135827	1.23441	0.999781
pheno.4	GCST90478258	Weighted mode	4	-0.950694	0.6579	0.244198	-2.24018	0.33879	0.386473	0.10644	1.40325	0.999781
pheno.4	GCST90478258	Simple mode	4	-0.930778	0.721621	0.28754	-2.34516	0.4836	0.394247	0.0958323	1.6219	0.999781
pheno.4	GCST90478258	MR Egger	4	-29.9474	23.2231	0.326211	-75.4647	15.5698	9.86255e-14	1.68303e-33	5.77944e+06	0.999781
pheno.476	GCST90478258	Inverse variance weighted	16	-0.508024	0.203669	0.0126185	-0.907216	-0.108832	0.601683	0.403647	0.896881	0.999781
pheno.476	GCST90478258	MR Egger	16	-4.60453	5.33076	0.402273	-15.0528	5.84376	0.0100064	2.90163e-07	345.075	0.999781
pheno.476	GCST90478258	Weighted median	16	-0.22897	0.287606	0.42596	-0.792678	0.334738	0.795352	0.452631	1.39757	0.999781
pheno.476	GCST90478258	Weighted mode	16	-0.0581763	0.42162	0.892089	-0.884551	0.768198	0.943484	0.4129	2.15588	0.999781
pheno.476	GCST90478258	Simple mode	16	-0.0327419	0.453199	0.94336	-0.921013	0.855529	0.967788	0.398116	2.35262	0.999781
pheno.482	GCST90478258	Weighted median	9	-0.915437	0.322882	0.00457959	-1.54829	-0.282589	0.400342	0.212612	0.75383	0.999781
pheno.482	GCST90478258	Inverse variance weighted	9	-0.568015	0.245276	0.0205682	-1.04876	-0.0872736	0.566649	0.350373	0.916426	0.999781
pheno.482	GCST90478258	Weighted mode	9	-0.860499	0.466779	0.102497	-1.77539	0.0543885	0.422951	0.169418	1.05589	0.999781
pheno.482	GCST90478258	Simple mode	9	-0.812539	0.492813	0.137804	-1.77845	0.153374	0.44373	0.168899	1.16576	0.999781
pheno.482	GCST90478258	MR Egger	9	-3.54857	4.87065	0.48992	-13.095	5.99791	0.0287659	2.05541e-06	402.585	0.999781
pheno.486	GCST90478258	Inverse variance weighted	14	-0.491826	0.221715	0.0265355	-0.926387	-0.0572653	0.611509	0.395982	0.944344	0.999781
pheno.486	GCST90478258	Weighted median	14	-0.512583	0.304515	0.0923217	-1.10943	0.0842667	0.598947	0.329746	1.08792	0.999781
pheno.486	GCST90478258	Weighted mode	14	-0.54935	0.3577	0.148566	-1.25044	0.151743	0.577325	0.286378	1.16386	0.999781
pheno.486	GCST90478258	MR Egger	14	-1.77339	1.23305	0.175937	-4.19016	0.64338	0.169756	0.0151439	1.9029	0.999781
pheno.486	GCST90478258	Simple mode	14	-0.10716	0.533438	0.843896	-1.1527	0.938378	0.898382	0.315784	2.55583	0.999781
pheno.515	GCST90478258	Inverse variance weighted	11	-0.739843	0.267975	0.00576482	-1.26507	-0.214612	0.477189	0.282218	0.806854	0.999781
pheno.515	GCST90478258	MR Egger	11	-27.9955	14.3177	0.0822627	-56.0582	0.067222	6.94577e-13	4.51073e-25	1.06953	0.999781
pheno.515	GCST90478258	Weighted median	11	-0.551329	0.346736	0.111823	-1.23093	0.128275	0.576184	0.29202	1.13687	0.999781
pheno.515	GCST90478258	Weighted mode	11	-0.586819	0.41391	0.186664	-1.39808	0.224444	0.556094	0.247071	1.25163	0.999781
pheno.515	GCST90478258	Simple mode	11	-0.54273	0.457015	0.262451	-1.43848	0.35302	0.58116	0.237288	1.42336	0.999781
pheno.674	GCST90478258	Inverse variance weighted	14	-0.472298	0.213624	0.0270437	-0.891001	-0.0535952	0.623568	0.410245	0.947816	0.999781
pheno.674	GCST90478258	Weighted median	14	-0.399027	0.288377	0.16645	-0.964246	0.166191	0.670972	0.381271	1.1808	0.999781
pheno.674	GCST90478258	Weighted mode	14	-0.443632	0.392412	0.278681	-1.21276	0.325495	0.641701	0.297376	1.38472	0.999781
pheno.674	GCST90478258	Simple mode	14	-0.366834	0.433799	0.413053	-1.21708	0.483412	0.692925	0.296094	1.6216	0.999781
pheno.674	GCST90478258	MR Egger	14	-0.782186	3.60124	0.831702	-7.84061	6.27624	0.457405	0.000393429	531.785	0.999781
pheno.696	GCST90478258	Inverse variance weighted	12	0.620339	0.25959	0.0168625	0.111543	1.12913	1.85956	1.118	3.09298	0.999781
pheno.696	GCST90478258	Weighted median	12	0.594375	0.340968	0.081299	-0.0739224	1.26267	1.8119	0.928744	3.53485	0.999781
pheno.696	GCST90478258	Weighted mode	12	0.594485	0.396559	0.161986	-0.182772	1.37174	1.8121	0.832958	3.94221	0.999781
pheno.696	GCST90478258	Simple mode	12	0.672436	0.47099	0.181144	-0.250704	1.59558	1.959	0.778253	4.93117	0.999781
pheno.696	GCST90478258	MR Egger	12	3.74831	9.13958	0.690367	-14.1653	21.6619	42.4493	7.04863e-07	2.55644e+09	0.999781
pheno.771	GCST90478258	Inverse variance weighted	9	-0.568514	0.253414	0.0248699	-1.06521	-0.0718219	0.566367	0.344657	0.930697	0.999781
pheno.771	GCST90478258	Simple mode	9	-0.90233	0.520333	0.121118	-1.92218	0.117522	0.405623	0.146287	1.12471	0.999781
pheno.771	GCST90478258	Weighted median	9	-0.383656	0.367732	0.296807	-1.10441	0.337098	0.681366	0.331406	1.40088	0.999781
pheno.771	GCST90478258	MR Egger	9	-2.09495	6.02901	0.738445	-13.9118	9.7219	0.123076	9.082e-07	16678.9	0.999781
pheno.771	GCST90478258	Weighted mode	9	-0.107793	0.515325	0.83954	-1.11783	0.902243	0.897814	0.326989	2.46513	0.999781
pheno.793	GCST90478258	Inverse variance weighted	13	0.542731	0.246967	0.027979	0.0586748	1.02679	1.7207	1.06043	2.79208	0.999781
pheno.793	GCST90478258	Weighted median	13	0.413379	0.369475	0.263214	-0.310793	1.13755	1.51192	0.732866	3.11912	0.999781
pheno.793	GCST90478258	Weighted mode	13	0.333628	0.472701	0.493793	-0.592866	1.26012	1.39602	0.552741	3.52585	0.999781
pheno.793	GCST90478258	Simple mode	13	0.142153	0.563311	0.805038	-0.961936	1.24624	1.15275	0.382152	3.47725	0.999781
pheno.793	GCST90478258	MR Egger	13	1.2011	7.81568	0.880646	-14.1176	16.5198	3.32378	7.39256e-07	1.49441e+07	0.999781
pheno.807	GCST90478258	Inverse variance weighted	10	-0.512217	0.231612	0.0269993	-0.966176	-0.0582569	0.599166	0.380535	0.943408	0.999781
pheno.807	GCST90478258	Weighted median	10	-0.627286	0.305334	0.0399345	-1.22574	-0.0288315	0.534039	0.29354	0.97158	0.999781
pheno.807	GCST90478258	Weighted mode	10	-0.789608	0.412399	0.0878028	-1.59791	0.0186943	0.454023	0.202319	1.01887	0.999781
pheno.807	GCST90478258	Simple mode	10	-0.789608	0.466569	0.124827	-1.70408	0.124868	0.454023	0.181939	1.133	0.999781
pheno.807	GCST90478258	MR Egger	10	-2.24981	3.71447	0.561509	-9.53017	5.03055	0.10542	7.26275e-05	153.018	0.999781
pheno.831	GCST90478258	Inverse variance weighted	16	-0.494744	0.246791	0.0449946	-0.978455	-0.0110328	0.609727	0.375891	0.989028	0.999781
pheno.831	GCST90478258	Weighted median	16	-0.608801	0.325194	0.0611906	-1.24618	0.0285794	0.544003	0.287601	1.02899	0.999781
pheno.831	GCST90478258	Simple mode	16	-0.793731	0.515519	0.144467	-1.80415	0.216687	0.452155	0.164615	1.24195	0.999781
pheno.831	GCST90478258	Weighted mode	16	-0.613155	0.4556	0.19835	-1.50613	0.27982	0.541639	0.221766	1.32289	0.999781
pheno.831	GCST90478258	MR Egger	16	-3.98565	7.50078	0.603495	-18.6872	10.7159	0.0185804	7.66056e-09	45066	0.999781
pheno.853	GCST90478258	Inverse variance weighted	12	0.547193	0.224442	0.0147683	0.107286	0.987099	1.72839	1.11325	2.68344	0.999781
pheno.853	GCST90478258	Weighted median	12	0.694233	0.31691	0.0284782	0.0730903	1.31538	2.00217	1.07583	3.72615	0.999781
pheno.853	GCST90478258	Weighted mode	12	0.82413	0.448113	0.0930235	-0.0541717	1.70243	2.2799	0.947269	5.48727	0.999781
pheno.853	GCST90478258	Simple mode	12	0.755683	0.522732	0.176159	-0.268871	1.78024	2.12907	0.764242	5.93126	0.999781
pheno.853	GCST90478258	MR Egger	12	0.598889	5.06538	0.908225	-9.32926	10.527	1.8201	8.87876e-05	37310.9	0.999781
pheno.884	GCST90478258	Inverse variance weighted	8	-0.631828	0.303634	0.037444	-1.22695	-0.0367063	0.531619	0.293185	0.963959	0.999781
pheno.884	GCST90478258	Simple mode	8	-1.33963	0.663666	0.0833111	-2.64041	-0.0388427	0.261943	0.0713317	0.961902	0.999781
pheno.884	GCST90478258	Weighted median	8	-0.671653	0.418718	0.108699	-1.49234	0.149035	0.510863	0.224846	1.16071	0.999781
pheno.884	GCST90478258	Weighted mode	8	-0.645412	0.496216	0.234551	-1.618	0.327171	0.524446	0.198296	1.38704	0.999781
pheno.884	GCST90478258	MR Egger	8	-16.0989	13.0254	0.262661	-41.6287	9.43079	1.01934e-07	8.33489e-19	12466.4	0.999781
pheno.933	GCST90478258	Inverse variance weighted	11	0.683644	0.24235	0.00478898	0.208638	1.15865	1.98108	1.232	3.18563	0.999781
pheno.933	GCST90478258	Weighted median	11	0.57275	0.348602	0.100385	-0.11051	1.25601	1.77314	0.895378	3.51138	0.999781
pheno.933	GCST90478258	Weighted mode	11	0.590298	0.423142	0.193214	-0.239062	1.41966	1.80453	0.787366	4.1357	0.999781
pheno.933	GCST90478258	Simple mode	11	0.533969	0.459127	0.271826	-0.365919	1.43386	1.70569	0.693559	4.19485	0.999781
pheno.933	GCST90478258	MR Egger	11	4.44724	4.26523	0.324297	-3.91262	12.8071	85.3909	0.0199881	364798	0.999781
pheno.979	GCST90478258	Inverse variance weighted	19	-0.641036	0.230516	0.00542121	-1.09285	-0.189225	0.526746	0.335261	0.8276	0.999781
pheno.979	GCST90478258	Weighted median	19	-0.717561	0.319957	0.0249173	-1.34468	-0.090446	0.487941	0.260624	0.913524	0.999781
pheno.979	GCST90478258	Simple mode	19	-1.15169	0.477866	0.0268653	-2.08831	-0.215075	0.316101	0.123896	0.806481	0.999781
pheno.979	GCST90478258	Weighted mode	19	-0.767356	0.376333	0.0564077	-1.50497	-0.029743	0.464239	0.222024	0.970695	0.999781
pheno.979	GCST90478258	MR Egger	19	-11.1469	10.3398	0.296068	-31.4128	9.11907	1.44205e-05	2.27824e-14	9127.73	0.999781
