## Supplementary Table 3 for "Assessing causal relationships between oral microbiota and Periodontitis: evidence from Mendelian randomization analysis"

### Sheet: Sheet1
SNP	effect_allele.exposure	other_allele.exposure	effect_allele.outcome	other_allele.outcome	beta.exposure	beta.outcome	eaf.exposure	eaf.outcome	id.outcome	se.outcome	pval.outcome	samplesize.outcome	se.exposure	pval.exposure	samplesize.exposure	id.exposure	r.exposure	r.outcome	sd	R2	F
rs10167014	A	G	A	G	-0.09695	0.127833	0.2614	0.1764	GCST90478258	0.0757935	0.09168	6465	0.0218	9.232e-06	1909	pheno.1170	0.0102648	0.000439946	0.952488	0.0102648	19.778
rs111744168	C	A	C	A	-0.1015	-0.015723	0.4862	0.4903	GCST90478258	0.0594456	0.7914	6465	0.02178	3.379e-06	1909	pheno.1170	0.0112602	1.0824e-05	0.951614	0.0112602	21.7178
rs13064779	T	C	T	C	-0.09639	0.111541	0.08642	0.1202	GCST90478258	0.0882584	0.2063	6465	0.02176	9.959e-06	1909	pheno.1170	0.0101847	0.000247069	0.95074	0.0101847	19.6221
rs13067866	C	T	C	T	0.09815	-0.117658	0.1817	0.2082	GCST90478258	0.0806499	0.1446	6465	0.02186	7.566e-06	1909	pheno.1170	0.0104607	0.000329199	0.955109	0.0104607	20.1595
rs145766169	G	A	G	A	-0.1051	0.136049	0.1802	0.1887	GCST90478258	0.0810267	0.09314	6465	0.02181	1.562e-06	1909	pheno.1170	0.0120306	0.000436023	0.952925	0.0120306	23.2217
rs17144136	A	C	A	C	0.09709	-0.0314987	0.2423	0.203	GCST90478258	0.0735358	0.6684	6465	0.02183	9.223e-06	1909	pheno.1170	0.0102662	2.83884e-05	0.953799	0.0102662	19.7807
rs183158525	G	A	G	A	-0.09904	0.0917864	0.1961	0.1716	GCST90478258	0.0841879	0.2756	6465	0.02184	6.157e-06	1909	pheno.1170	0.0106686	0.000183884	0.954236	0.0106686	20.5644
rs200568834	G	A	G	A	-0.09824	-0.0363319	0.05222	0.0652	GCST90478258	0.191853	0.8498	6465	0.02184	7.302e-06	1909	pheno.1170	0.0104987	5.54884e-06	0.954236	0.0104987	20.2335
rs2073829	G	A	G	A	0.09737	0.00598207	0.2261	0.2495	GCST90478258	0.0756831	0.937	6465	0.0218	8.432e-06	1909	pheno.1170	0.010353	9.66653e-07	0.952488	0.010353	19.9497
rs2964138	C	T	C	T	-0.09677	-0.112435	0.2397	0.2495	GCST90478258	0.072901	0.123	6465	0.02175	9.132e-06	1909	pheno.1170	0.0102737	0.000367913	0.950303	0.0102737	19.7953
rs4496735	G	C	G	C	-0.1022	-0.166362	0.4906	0.4976	GCST90478258	0.0598476	0.00544	6465	0.02197	3.5e-06	1909	pheno.1170	0.0112199	0.00119415	0.959916	0.0112199	21.6392
rs502531	T	C	T	C	-0.1038	0.0962189	0.3384	0.4085	GCST90478258	0.072755	0.186	6465	0.02178	2.023e-06	1909	pheno.1170	0.0117703	0.000270547	0.951614	0.0117703	22.7132
rs6498111	A	G	A	G	0.1013	-0.0582689	0.1543	0.2129	GCST90478258	0.0717764	0.4169	6465	0.02172	3.305e-06	1909	pheno.1170	0.0112778	0.00010196	0.948993	0.0112778	21.752
rs7768714	A	G	A	G	-0.09875	0.11205	0.242	0.2394	GCST90478258	0.0838599	0.1815	6465	0.02181	6.313e-06	1909	pheno.1170	0.0106358	0.000276157	0.952925	0.0106358	20.5004
rs8035884	T	A	T	A	0.09984	0.0305292	0.3078	0.3457	GCST90478258	0.0683244	0.655	6465	0.02175	4.736e-06	1909	pheno.1170	0.0109287	3.08909e-05	0.950303	0.0109287	21.0713
rs9489215	G	A	G	A	-0.09803	-0.0497421	0.04125	0.0535	GCST90478258	0.138663	0.7198	6465	0.02181	7.399e-06	1909	pheno.1170	0.0104828	1.99105e-05	0.952925	0.0104828	20.2026
rs10974705	T	C	T	C	0.1022	-0.0009995	0.3381	0.2768	GCST90478258	0.0546193	0.9854	6465	0.02282	7.978e-06	1896	pheno.1375	0.0104789	5.18131e-08	0.993653	0.0104789	20.0572
rs28560475	G	A	G	A	0.1173	0.0235757	0.1227	0.1131	GCST90478258	0.103844	0.8204	6465	0.02267	2.541e-07	1896	pheno.1375	0.0139385	7.975e-06	0.987122	0.0139385	26.7728
rs36015680	A	G	A	G	0.1066	-0.149282	0.05222	0.0496	GCST90478258	0.168483	0.3756	6465	0.02281	3.151e-06	1896	pheno.1375	0.0114	0.000121454	0.993218	0.0114	21.8406
rs55775466	G	A	G	A	0.1042	0.08534	0.006527	0.0364	GCST90478258	0.161014	0.5961	6465	0.02281	5.218e-06	1896	pheno.1375	0.010898	4.34637e-05	0.993218	0.010898	20.8682
rs58126706	C	T	C	T	0.1042	-0.244514	0.0047	0.0061	GCST90478258	0.38916	0.5298	6465	0.02277	5.007e-06	1896	pheno.1375	0.0109359	6.10786e-05	0.991476	0.0109359	20.9416
rs6064782	T	C	T	C	-0.1025	-0.0295588	0.4321	0.4039	GCST90478258	0.0642746	0.6456	6465	0.02283	7.47e-06	1896	pheno.1375	0.0105307	3.27225e-05	0.994089	0.0105307	20.1575
rs62122115	T	A	T	A	-0.1114	-0.110647	0.1115	0.163	GCST90478258	0.0816546	0.1754	6465	0.02277	1.086e-06	1896	pheno.1375	0.0124799	0.000284025	0.991476	0.0124799	23.9356
rs7574549	C	T	C	T	0.1029	0.134789	0.383	0.3721	GCST90478258	0.0719203	0.06091	6465	0.02277	6.591e-06	1896	pheno.1375	0.0106676	0.000543172	0.991476	0.0106676	20.4223
rs7583101	C	G	C	G	0.1016	0.123986	0.1371	0.1687	GCST90478258	0.0946467	0.1902	6465	0.02284	9.135e-06	1896	pheno.1375	0.0103395	0.000265451	0.994524	0.0103395	19.7877
rs7695224	T	G	T	G	-0.1045	-0.00601807	0.2178	0.3366	GCST90478258	0.0638432	0.9249	6465	0.0228	4.855e-06	1896	pheno.1375	0.0109696	1.37483e-06	0.992782	0.0109696	21.0069
rs77534613	A	G	A	G	-0.1135	-0.14842	0.1872	0.1789	GCST90478258	0.0903127	0.1003	6465	0.02272	6.309e-07	1896	pheno.1375	0.013005	0.000417707	0.989299	0.013005	24.956
rs9614824	C	T	C	T	0.101	0.096621	0.3833	0.3363	GCST90478258	0.0809779	0.2328	6465	0.02273	9.438e-06	1896	pheno.1375	0.0103172	0.000220232	0.989734	0.0103172	19.7444
rs11064513	T	C	T	C	-0.101	0.0830556	0.4559	0.4038	GCST90478258	0.0852451	0.3299	6465	0.0227	9.051e-06	1902	pheno.2204	0.0103118	0.000146859	0.989991	0.0103118	19.7966
rs11109856	A	G	A	G	-0.1004	-0.0582689	0.1822	0.1995	GCST90478258	0.0826302	0.4807	6465	0.02265	9.737e-06	1902	pheno.2204	0.0102355	7.69359e-05	0.98781	0.0102355	19.6486
rs11938312	A	T	A	T	-0.1058	0.0718183	0.2439	0.2571	GCST90478258	0.112331	0.5226	6465	0.0227	3.355e-06	1902	pheno.2204	0.0113039	6.3242e-05	0.989991	0.0113039	21.723
rs12833644	C	T	C	T	-0.1087	-0.113329	0.3527	0.315	GCST90478258	0.0634694	0.07417	6465	0.02273	1.844e-06	1902	pheno.2204	0.0118935	0.000493063	0.991299	0.0118935	22.8697
rs1698157	A	G	G	T	0.1109	0.0449734	0.01358	0.5229	GCST90478258	0.0596531	0.4509	6465	0.02268	1.097e-06	1902	pheno.2204	0.0124277	8.79373e-05	0.989118	0.0124277	23.9099
rs17038192	C	A	C	A	0.1017	-0.0676586	0.07076	0.0379	GCST90478258	0.16969	0.6901	6465	0.02276	8.464e-06	1902	pheno.2204	0.0103993	2.45974e-05	0.992607	0.0103993	19.9663
rs2319019	C	A	C	A	-0.1027	0.0480354	0.4598	0.4407	GCST90478258	0.0667874	0.472	6465	0.02268	6.406e-06	1902	pheno.2204	0.0106768	8.00323e-05	0.989118	0.0106768	20.5048
rs3907299	T	C	T	C	-0.1036	-0.101654	0.3272	0.2779	GCST90478258	0.0787572	0.1968	6465	0.02263	4.975e-06	1902	pheno.2204	0.0109102	0.000257703	0.986938	0.0109102	20.958
rs544912823	T	A	T	A	0.1139	0.0953002	0.01398	0.065	GCST90478258	0.123361	0.4398	6465	0.0228	6.409e-07	1882	pheno.2204	0.0129645	9.23331e-05	0.98911	0.0131006	24.9562
rs548043605	A	G	A	G	0.112	-0.124869	0.01214	0.1135	GCST90478258	0.127553	0.3276	6465	0.0229	1.091e-06	1881	pheno.2204	0.0124331	0.000148262	0.993184	0.0125703	23.9202
rs55846427	T	C	T	C	-0.1033	-0.100152	0.2044	0.1474	GCST90478258	0.0918226	0.2754	6465	0.0227	5.703e-06	1902	pheno.2204	0.0107817	0.000184037	0.989991	0.0107817	20.7085
rs5749650	C	A	C	A	0.1008	0.0430119	0.4977	0.5074	GCST90478258	0.0624952	0.4913	6465	0.02262	8.847e-06	1902	pheno.2204	0.0103435	7.32853e-05	0.986502	0.0103435	19.858
rs7199401	AAA	TAA	T	A	0.1032	0.00995033	0.003394	0.7954	GCST90478258	0.0722095	0.8904	6465	0.02269	5.783e-06	1902	pheno.2204	0.0107705	2.93799e-06	0.989555	0.0107705	20.6867
rs9533420	A	G	A	G	0.1033	0.0564645	0.4157	0.3602	GCST90478258	0.0631565	0.3713	6465	0.02269	5.623e-06	1902	pheno.2204	0.0107911	0.000123659	0.989555	0.0107911	20.7268
rs9557658	A	G	A	G	0.1085	0.164667	0.4969	0.5332	GCST90478258	0.060115	0.006159	6465	0.02281	2.101e-06	1902	pheno.2204	0.0117683	0.0011596	0.994788	0.0117683	22.6261
rs10790713	G	A	G	A	-0.1025	-0.262364	0.05535	0.0802	GCST90478258	0.130166	0.04384	6465	0.0223	4.573e-06	1899	pheno.2285	0.0110144	0.000628216	0.971779	0.0110144	21.127
rs11642907	T	G	T	G	-0.1002	0.0750469	0.1303	0.168	GCST90478258	0.0764225	0.3261	6465	0.02239	8.022e-06	1899	pheno.2285	0.0104472	0.000149185	0.975701	0.0104472	20.0275
rs12635795	A	G	A	G	0.1001	-0.0305292	0.3916	0.4723	GCST90478258	0.0695292	0.6606	6465	0.02233	7.876e-06	1899	pheno.2285	0.0104821	2.98298e-05	0.973086	0.0104821	20.0951
rs13435702	G	A	G	A	-0.09919	0.13715	0.006005	0.2704	GCST90478258	0.0662004	0.03829	6465	0.02234	9.482e-06	1899	pheno.2285	0.0102852	0.000663662	0.973522	0.0102852	19.7138
rs2465483	T	C	T	C	-0.1011	0.502592	0.0107	0.023	GCST90478258	0.206317	0.01485	6465	0.02231	6.202e-06	1899	pheno.2285	0.0107093	0.000917335	0.972214	0.0107093	20.5354
rs376244043	GA	G	T	C	-0.1078	-0.098716	0.2081	0.8828	GCST90478258	0.117792	0.402	6465	0.02237	1.56e-06	1899	pheno.2285	0.0120936	0.000108658	0.974829	0.0120936	23.2223
rs3824617	T	C	T	C	0.1024	-0.0217615	0.2198	0.1913	GCST90478258	0.0774034	0.7786	6465	0.02233	4.808e-06	1899	pheno.2285	0.010964	1.22298e-05	0.973086	0.010964	21.0292
rs3931525	A	C	A	C	-0.1162	0.112161	0.2616	0.231	GCST90478258	0.0860649	0.1925	6465	0.02229	2.053e-07	1899	pheno.2285	0.0141237	0.000262716	0.971343	0.0141237	27.1764
rs433178	T	G	T	G	0.1124	-0.036664	0.1026	0.1407	GCST90478258	0.0948528	0.6991	6465	0.02231	5.101e-07	1899	pheno.2285	0.0132036	2.31172e-05	0.972214	0.0132036	25.3824
rs57970334	G	A	G	A	0.1006	0.111155	0.1251	0.1411	GCST90478258	0.0840489	0.186	6465	0.02232	7.028e-06	1895	pheno.2285	0.0105953	0.000270547	0.971625	0.0106175	20.3146
rs72754210	A	G	A	G	0.1005	-0.112435	0.3851	0.4158	GCST90478258	0.0617445	0.06861	6465	0.02239	7.58e-06	1899	pheno.2285	0.0105092	0.000512806	0.975701	0.0105092	20.1476
rs7913894	T	C	T	C	-0.1031	0.0591133	0.07441	0.0515	GCST90478258	0.136384	0.6647	6465	0.02232	4.145e-06	1899	pheno.2285	0.0111225	2.90668e-05	0.97265	0.0111225	21.3368
rs7918518	T	C	T	C	0.1003	-0.0934903	0.1927	0.153	GCST90478258	0.0945178	0.3226	6465	0.02228	7.154e-06	1899	pheno.2285	0.0105703	0.000151358	0.970907	0.0105703	20.2662
rs80053120	T	C	T	C	-0.0998	0.175425	0.03368	0.0548	GCST90478258	0.135367	0.195	6465	0.02228	7.938e-06	1899	pheno.2285	0.0104663	0.000259786	0.970907	0.0104663	20.0646
rs10186579	A	G	A	G	-0.09953	0.10948	0.1963	0.1704	GCST90478258	0.0924835	0.2365	6465	0.02242	9.5e-06	1908	pheno.2378	0.010234	0.000216777	0.97932	0.010234	19.7077
rs483222	G	A	G	A	-0.1086	0.0832729	0.2329	0.2634	GCST90478258	0.0689869	0.2274	6465	0.02236	1.296e-06	1908	pheno.2378	0.0122251	0.000225394	0.9767	0.0122251	23.5894
rs6603824	G	A	G	A	-0.1021	0.0339705	0.4689	0.4212	GCST90478258	0.072137	0.6377	6465	0.02254	6.19e-06	1908	pheno.2378	0.0106505	3.43115e-05	0.984562	0.0106505	20.5184
rs72789891	T	G	T	G	-0.1138	0.118784	0.05796	0.0287	GCST90478258	0.194601	0.5416	6465	0.02248	4.503e-07	1908	pheno.2378	0.0132669	5.76452e-05	0.981941	0.0132669	25.6267
rs7349384	A	G	A	G	-0.103	0.158644	0.1987	0.229	GCST90478258	0.0786327	0.04364	6465	0.02249	4.964e-06	1908	pheno.2378	0.0108848	0.00062941	0.982378	0.0108848	20.9747
rs7790719	A	G	A	G	0.1043	-0.0331432	0.1909	0.2195	GCST90478258	0.0776489	0.6695	6465	0.02242	3.472e-06	1908	pheno.2378	0.0112272	2.81885e-05	0.97932	0.0112272	21.642
rs78137130	G	C	G	C	-0.1032	0.215423	0.03577	0.026	GCST90478258	0.309212	0.486	6465	0.02244	4.528e-06	1908	pheno.2378	0.0109748	7.50941e-05	0.980194	0.0109748	21.1502
rs9481652	A	G	A	G	0.1055	-0.989913	0.01802	0.0114	GCST90478258	0.378248	0.008868	6465	0.02249	2.937e-06	1908	pheno.2378	0.0114135	0.00105864	0.982378	0.0114135	22.0052
rs113710762	A	T	A	T	-0.1037	-0.109815	0.2235	0.2866	GCST90478258	0.0853273	0.1981	6465	0.02249	4.251e-06	1906	pheno.2562	0.0110431	0.000256213	0.981863	0.0110431	21.2608
rs12099381	A	G	A	G	-0.1015	0.0417599	0.01358	0.0165	GCST90478258	0.233067	0.8578	6465	0.02267	7.936e-06	1906	pheno.2562	0.0104187	4.9673e-06	0.989721	0.0104187	20.0461
rs13284580	C	A	C	A	-0.1013	-0.0525925	0.1781	0.169	GCST90478258	0.08827	0.5513	6465	0.02261	7.885e-06	1906	pheno.2562	0.0104327	5.4924e-05	0.987102	0.0104327	20.0733
rs16919480	C	T	C	T	0.1027	-0.0363319	0.1906	0.1375	GCST90478258	0.0892056	0.6838	6465	0.02255	5.52e-06	1906	pheno.2562	0.0107764	2.56654e-05	0.984482	0.0107764	20.7419
rs1715240	C	T	C	T	0.102	0.106917	0.2235	0.2526	GCST90478258	0.0703567	0.1286	6465	0.02269	7.366e-06	1891	pheno.2562	0.0105022	0.000357187	0.986689	0.0105847	20.2084
rs180001	G	A	G	A	0.1001	0.112435	0.376	0.3743	GCST90478258	0.0715531	0.1161	6465	0.02252	9.322e-06	1906	pheno.2562	0.0102703	0.000381899	0.983173	0.0102703	19.7575
rs28583154	A	G	A	G	-0.1109	-0.511625	0.047	0.0345	GCST90478258	0.205393	0.01274	6465	0.0225	9.129e-07	1906	pheno.2562	0.0125987	0.000959138	0.9823	0.0125987	24.2939
rs28668018	G	A	G	A	-0.1006	-0.172271	0.06919	0.0813	GCST90478258	0.124691	0.1671	6465	0.02252	8.377e-06	1906	pheno.2562	0.010372	0.000295251	0.983173	0.010372	19.9553
rs34567466	C	A	C	A	-0.1046	-0.0657877	0.07076	0.095	GCST90478258	0.110862	0.5529	6465	0.02249	3.512e-06	1906	pheno.2562	0.0112334	5.44837e-05	0.981863	0.0112334	21.6314
rs4815675	C	T	C	T	0.1204	0.14583	0.3567	0.4031	GCST90478258	0.0629724	0.02057	6465	0.02245	9.1e-08	1906	pheno.2562	0.0148813	0.000829091	0.980117	0.0148813	28.7621
rs61117436	C	T	C	T	-0.108	-0.0704585	0.4671	0.5218	GCST90478258	0.0630526	0.2638	6465	0.02255	1.79e-06	1906	pheno.2562	0.0119038	0.000193171	0.984482	0.0119038	22.9379
rs7075194	A	G	A	G	-0.1084	-0.102557	0.1606	0.1694	GCST90478258	0.0950107	0.2804	6465	0.02254	1.623e-06	1906	pheno.2562	0.0120016	0.000180248	0.984046	0.0120016	23.1287
rs76480984	C	T	C	T	-0.1125	0.0172479	0.2368	0.2408	GCST90478258	0.0749105	0.8179	6465	0.02249	6.162e-07	1906	pheno.2562	0.0129715	8.20256e-06	0.981863	0.0129715	25.0222
rs8093637	G	A	G	A	0.09993	-0.116534	0.3209	0.3562	GCST90478258	0.0690001	0.09124	6465	0.02252	9.617e-06	1906	pheno.2562	0.0102358	0.000441142	0.983173	0.0102358	19.6904
rs12484652	T	C	T	C	0.1068	-0.366031	0.004439	0.0152	GCST90478258	0.422945	0.3868	6465	0.02255	2.354e-06	1905	pheno.2653	0.0116499	0.000115874	0.984224	0.0116499	22.431
rs256845	T	C	T	C	0.1053	-0.115113	0.4144	0.3725	GCST90478258	0.0622713	0.06452	6465	0.02271	3.79e-06	1905	pheno.2653	0.0111713	0.000528455	0.991208	0.0111713	21.4992
rs2867446	C	T	C	T	0.1041	-0.0962189	0.1927	0.1842	GCST90478258	0.0806236	0.2327	6465	0.02269	4.804e-06	1905	pheno.2653	0.01094	0.000220326	0.990335	0.01094	21.049
rs5023269	G	C	G	C	-0.1155	0.0695261	0.2554	0.3095	GCST90478258	0.0671515	0.3005	6465	0.02257	3.435e-07	1905	pheno.2653	0.0135746	0.000165836	0.985097	0.0135746	26.1879
rs6080035	G	A	G	A	-0.1018	-0.254642	0.02715	0.0234	GCST90478258	0.253744	0.3156	6465	0.02261	7.192e-06	1905	pheno.2653	0.0105403	0.0001558	0.986843	0.0105403	20.2719
rs61828380	G	A	G	A	0.1023	-0.0506931	0.1206	0.127	GCST90478258	0.0931258	0.5862	6465	0.02273	7.195e-06	1905	pheno.2653	0.0105321	4.58463e-05	0.992081	0.0105321	20.2559
rs6780842	A	T	A	T	0.1036	0.00521357	0.03734	0.0477	GCST90478258	0.141459	0.9706	6465	0.0227	5.375e-06	1905	pheno.2653	0.0108268	2.10173e-07	0.990771	0.0108268	20.829
rs78752071	C	G	C	G	-0.1061	-0.00399202	0.1775	0.1882	GCST90478258	0.0816385	0.961	6465	0.02256	2.725e-06	1905	pheno.2653	0.0114893	3.69965e-07	0.984661	0.0114893	22.1183
rs79962224	C	T	C	T	0.1077	0.0878481	0.01488	0.0103	GCST90478258	0.311168	0.7777	6465	0.02284	2.613e-06	1905	pheno.2653	0.0115493	1.23321e-05	0.996882	0.0115493	22.2351
rs11006431	G	A	G	A	0.1208	0.146414	0.08172	0.0941	GCST90478258	0.128654	0.2551	6465	0.02255	9.409e-08	1902	pheno.2710	0.0148791	0.000200355	0.983449	0.0148791	28.6973
rs11038791	C	T	C	T	-0.102	-0.178983	0.1945	0.1839	GCST90478258	0.0796984	0.02472	6465	0.02259	6.76e-06	1902	pheno.2710	0.0106164	0.00077974	0.985193	0.0106164	20.3877
rs11143744	A	T	A	T	-0.1092	-0.142367	0.04491	0.0351	GCST90478258	0.164469	0.3867	6465	0.02252	1.331e-06	1902	pheno.2710	0.012224	0.000115922	0.982141	0.012224	23.513
rs12489294	G	A	G	A	0.1007	0.40857	0.02637	0.0179	GCST90478258	0.301515	0.1754	6465	0.0226	8.88e-06	1902	pheno.2710	0.0103413	0.000284025	0.98563	0.0103413	19.8537
rs12894146	A	C	A	C	-0.1121	-0.144966	0.047	0.094	GCST90478258	0.107849	0.1789	6465	0.02258	7.565e-07	1902	pheno.2710	0.012806	0.000279473	0.984757	0.012806	24.647
rs13090409	A	G	A	G	-0.1035	0.0173496	0.4204	0.3437	GCST90478258	0.0686922	0.8006	6465	0.02258	4.846e-06	1902	pheno.2710	0.0109371	9.87023e-06	0.984757	0.0109371	21.0103
rs161892	T	C	T	C	0.1122	0.0222456	0.4663	0.3878	GCST90478258	0.0633806	0.7256	6465	0.02258	7.285e-07	1902	pheno.2710	0.0128285	1.90605e-05	0.984757	0.0128285	24.691
rs2417250	A	G	A	G	-0.1005	0.00511305	0.3922	0.4008	GCST90478258	0.0678163	0.9399	6465	0.02263	9.481e-06	1902	pheno.2710	0.0102736	8.79543e-07	0.986938	0.0102736	19.7225
rs2703535	T	A	T	A	-0.1043	0.180653	0.05718	0.08563	GCST90478258	0.184422	0.3273	6465	0.02258	4.12e-06	1902	pheno.2710	0.011105	0.000148446	0.984757	0.011105	21.3364
rs35338244	T	C	T	C	0.1162	0.155293	0.4702	0.3925	GCST90478258	0.0638377	0.01499	6465	0.02263	3.095e-07	1902	pheno.2710	0.0136869	0.000914781	0.986938	0.0136869	26.3659
rs5992646	T	C	T	C	0.102	-0.0998203	0.2141	0.2103	GCST90478258	0.115731	0.3884	6465	0.02264	6.998e-06	1902	pheno.2710	0.0105701	0.000115095	0.987374	0.0105701	20.2977
rs6426435	T	C	T	C	-0.106	0.0424901	0.1749	0.1405	GCST90478258	0.0932681	0.6487	6465	0.02258	2.883e-06	1902	pheno.2710	0.0114657	3.21115e-05	0.984757	0.0114657	22.0376
rs71457114	A	G	A	G	-0.1134	0.00598207	0.3885	0.4341	GCST90478258	0.0627075	0.924	6465	0.02252	5.231e-07	1902	pheno.2710	0.0131698	1.40809e-06	0.982141	0.0131698	25.3565
rs7532680	T	C	T	C	0.1004	0.0534008	0.3914	0.4041	GCST90478258	0.0639234	0.4035	6465	0.02258	9.324e-06	1902	pheno.2710	0.0102984	0.000107968	0.984757	0.0102984	19.7706
rs78853549	A	G	A	G	-0.1006	-0.0344014	0.1548	0.1274	GCST90478258	0.105515	0.7444	6465	0.02267	9.562e-06	1902	pheno.2710	0.010258	1.64467e-05	0.988682	0.010258	19.6921
rs1031831	A	C	A	C	0.1082	-0.00498754	0.4311	0.4289	GCST90478258	0.0573517	0.9307	6465	0.02262	1.841e-06	1899	pheno.2733	0.0119178	1.17016e-06	0.985723	0.0119178	22.8807
rs113271879	T	C	T	C	0.1034	0.0152152	0.2034	0.1959	GCST90478258	0.0747936	0.8388	6465	0.02263	5.224e-06	1899	pheno.2733	0.0108856	6.40306e-06	0.986159	0.0108856	20.8772
rs11915399	T	C	T	C	-0.1126	-0.177309	0.04961	0.0341	GCST90478258	0.19318	0.3587	6465	0.02266	7.38e-07	1899	pheno.2733	0.0128491	0.000130331	0.987467	0.0128491	24.692
rs12024238	T	C	T	C	0.1195	0.122733	0.2003	0.2486	GCST90478258	0.0708151	0.08307	6465	0.02265	1.452e-07	1899	pheno.2733	0.0144612	0.000464551	0.987031	0.0144612	27.8355
rs12773310	A	T	A	T	-0.1006	-0.303801	0.03973	0.0465	GCST90478258	0.155597	0.05088	6465	0.02267	9.706e-06	1898	pheno.2733	0.010274	0.000589505	0.987642	0.0102794	19.6921
rs13249540	C	A	C	A	0.1012	0.0266419	0.4765	0.4422	GCST90478258	0.0607524	0.661	6465	0.02264	8.251e-06	1899	pheno.2733	0.0104229	2.97548e-05	0.986595	0.0104229	19.9806
rs1333524	A	G	A	G	-0.1021	0.0149106	0.07206	0.0602	GCST90478258	0.165472	0.9282	6465	0.02268	7.219e-06	1899	pheno.2733	0.0105702	1.25634e-06	0.988338	0.0105702	20.2659
rs17785543	A	G	A	G	0.1119	0.126244	0.1329	0.1397	GCST90478258	0.0899131	0.1603	6465	0.02267	8.788e-07	1899	pheno.2733	0.0126808	0.000304935	0.987902	0.0126808	24.3645
rs2149437	T	C	T	C	-0.1089	0.0324672	0.3919	0.4146	GCST90478258	0.0615918	0.5981	6465	0.02261	1.582e-06	1899	pheno.2733	0.0120812	4.29923e-05	0.985288	0.0120812	23.1982
rs35375502	C	G	C	G	0.1073	0.195772	0.02063	0.0656	GCST90478258	0.127476	0.1246	6465	0.02266	2.348e-06	1899	pheno.2733	0.0116818	0.000364794	0.987467	0.0116818	22.4223
rs60466991	C	T	C	T	-0.1134	-0.0592119	0.09843	0.0772	GCST90478258	0.146164	0.6854	6465	0.02256	5.533e-07	1899	pheno.2733	0.0131442	2.53917e-05	0.983109	0.0131442	25.2667
rs72706615	T	G	T	G	-0.103	0.288482	0.01593	0.0465	GCST90478258	0.18904	0.127	6465	0.02268	5.948e-06	1899	pheno.2733	0.0107554	0.000360198	0.988338	0.0107554	20.6247
rs7607339	A	G	A	G	0.1129	0.159113	0.1783	0.1689	GCST90478258	0.0758546	0.03594	6465	0.02262	6.544e-07	1899	pheno.2733	0.0129619	0.000680327	0.985723	0.0129619	24.9117
rs76859683	C	T	C	T	-0.1028	0.174234	0.03368	0.0309	GCST90478258	0.182038	0.3385	6465	0.02262	5.86e-06	1899	pheno.2733	0.0107704	0.000141726	0.985723	0.0107704	20.6539
rs79102904	G	A	G	A	-0.1063	0.0152152	0.01253	0.011	GCST90478258	0.300365	0.9596	6465	0.02267	2.936e-06	1899	pheno.2733	0.0114575	3.97027e-07	0.987902	0.0114575	21.9869
rs10837408	T	A	T	A	-0.1032	-0.0989399	0.4624	0.4892	GCST90478258	0.0589077	0.09304	6465	0.02269	5.799e-06	1890	pheno.2991	0.0108382	0.00043629	0.986428	0.0108382	20.6867
rs12518777	A	G	A	G	0.1048	0.0231663	0.2081	0.2104	GCST90478258	0.0739886	0.7542	6465	0.0227	4.17e-06	1890	pheno.2991	0.0111633	1.51685e-05	0.986863	0.0111633	21.3143
rs1424370	C	A	C	A	0.1012	0.0970617	0.4572	0.3825	GCST90478258	0.0620232	0.1176	6465	0.02273	8.97e-06	1890	pheno.2991	0.0103902	0.000378782	0.988167	0.0103902	19.8227
rs16875639	G	A	G	A	0.1086	0.0981642	0.1822	0.2015	GCST90478258	0.0829421	0.2366	6465	0.02269	1.819e-06	1890	pheno.2991	0.0119881	0.000216685	0.986428	0.0119881	22.9082
rs2354499	CCGA	CA	T	G	0.1224	0.0582689	0.2614	0.3368	GCST90478258	0.0878184	0.507	6465	0.02266	7.402e-08	1890	pheno.2991	0.0152188	6.81145e-05	0.985124	0.0152188	29.1772
rs4766195	C	T	C	T	-0.1019	0.0199986	0.1332	0.146	GCST90478258	0.10793	0.853	6465	0.02282	8.512e-06	1890	pheno.2991	0.0104509	5.31223e-06	0.99208	0.0104509	19.9396
rs59474687	T	C	T	C	0.1054	0.0632593	0.2031	0.1954	GCST90478258	0.0752914	0.4008	6465	0.02274	3.802e-06	1890	pheno.2991	0.0112508	0.000109214	0.988602	0.0112508	21.4833
rs62529364	A	G	A	G	0.1008	0.054245	0.2747	0.2242	GCST90478258	0.0750142	0.4696	6465	0.02272	9.732e-06	1890	pheno.2991	0.0103181	8.09028e-05	0.987732	0.0103181	19.6836
rs71396841	G	A	G	A	0.1115	0.0809932	0.1123	0.0872	GCST90478258	0.110506	0.4636	6465	0.0227	9.739e-07	1890	pheno.2991	0.0126177	8.31107e-05	0.986863	0.0126177	24.1267
rs73054896	C	T	C	T	-0.1105	-0.122218	0.1034	0.0878	GCST90478258	0.120984	0.3124	6465	0.02267	1.176e-06	1890	pheno.2991	0.0124276	0.000157874	0.985559	0.0124276	23.7586
rs77163668	T	A	T	A	0.1083	0.0880665	0.1731	0.1444	GCST90478258	0.0880464	0.3172	6465	0.02267	1.923e-06	1890	pheno.2991	0.0119436	0.000154774	0.985559	0.0119436	22.822
rs7829927	C	T	C	T	0.1096	0.0421012	0.1178	0.1229	GCST90478258	0.0963075	0.662	6465	0.02277	1.606e-06	1890	pheno.2991	0.0121226	2.95679e-05	0.989906	0.0121226	23.1683
rs79850096	G	A	G	A	0.1034	0.0652855	0.112	0.0904	GCST90478258	0.138224	0.6367	6465	0.02271	5.685e-06	1890	pheno.2991	0.0108608	3.45159e-05	0.987297	0.0108608	20.7304
rs9832206	A	G	A	G	-0.1019	0.0570996	0.3	0.2721	GCST90478258	0.0684967	0.4045	6465	0.02272	7.8e-06	1890	pheno.2991	0.0105421	0.000107509	0.987732	0.0105421	20.1155
rs10250841	C	G	C	G	0.1068	0.0178399	0.3016	0.3187	GCST90478258	0.0721101	0.8046	6465	0.02271	2.762e-06	1905	pheno.2999	0.0114882	9.47011e-06	0.991208	0.0114882	22.1161
rs1809731	A	C	A	C	0.1026	0.120925	0.1449	0.1959	GCST90478258	0.0735391	0.1001	6465	0.02286	7.623e-06	1905	pheno.2999	0.0104744	0.000418199	0.997755	0.0104744	20.1438
rs2469430	C	G	C	G	-0.1067	0.0788112	0.1869	0.2108	GCST90478258	0.0921279	0.3923	6465	0.02269	2.749e-06	1905	pheno.2999	0.0114869	0.000113217	0.990335	0.0114869	22.1136
rs34383029	G	C	G	C	0.1031	-0.138892	0.04543	0.0635	GCST90478258	0.141848	0.3275	6465	0.02281	6.655e-06	1905	pheno.2999	0.0106216	0.000148324	0.995572	0.0106216	20.4299
rs3800209	G	A	G	A	-0.1012	-0.0256677	0.1431	0.1055	GCST90478258	0.112295	0.8192	6465	0.02274	9.168e-06	1905	pheno.2999	0.0103002	8.08381e-06	0.992517	0.0103002	19.8052
rs6472118	T	C	T	C	0.1079	0.196623	0.02402	0.0422	GCST90478258	0.155752	0.2068	6465	0.02279	2.325e-06	1905	pheno.2999	0.0116421	0.000246526	0.994699	0.0116421	22.4158
rs67066790	C	A	C	A	0.1084	0.135362	0.3342	0.3505	GCST90478258	0.0668525	0.04289	6465	0.02275	2.04e-06	1905	pheno.2999	0.0117898	0.000633937	0.992953	0.0117898	22.7037
rs72733363	G	A	G	A	0.1055	0.0740772	0.1966	0.1429	GCST90478258	0.0940889	0.4311	6465	0.02281	3.993e-06	1905	pheno.2999	0.0111163	9.58995e-05	0.995572	0.0111163	21.3921
rs75245255	T	G	T	G	0.1063	0.105361	0.2457	0.1316	GCST90478258	0.0932832	0.2587	6465	0.02295	3.907e-06	1905	pheno.2999	0.0111479	0.000197346	1.00168	0.0111479	21.4536
rs131788	T	C	T	C	-0.1022	-0.173758	0.0154	0.0368	GCST90478258	0.213533	0.4158	6465	0.02296	9.043e-06	1895	pheno.3132	0.0103582	0.000102443	0.999485	0.0103582	19.8134
rs17065983	C	G	C	G	-0.1184	0.206041	0.1676	0.1555	GCST90478258	0.0792751	0.009348	6465	0.02275	2.175e-07	1895	pheno.3132	0.0141065	0.0010441	0.990344	0.0141065	27.0857
rs2269862	A	C	A	C	-0.1014	0.0386369	0.2321	0.2697	GCST90478258	0.0699115	0.5805	6465	0.02289	9.924e-06	1895	pheno.3132	0.0102602	4.72555e-05	0.996438	0.0102602	19.6239
rs2472494	C	T	C	T	-0.1152	0.0940909	0.4752	0.4248	GCST90478258	0.0644956	0.1446	6465	0.02281	4.82e-07	1895	pheno.3132	0.0132951	0.000329199	0.992956	0.0132951	25.5067
rs4423408	T	C	T	C	0.1033	-0.0217615	0.2896	0.1815	GCST90478258	0.0845562	0.7969	6465	0.02289	6.773e-06	1895	pheno.3132	0.0106441	1.02482e-05	0.996438	0.0106441	20.3662
rs4885201	G	A	G	A	0.1071	-0.0285875	0.4574	0.486	GCST90478258	0.0638205	0.6542	6465	0.02282	2.906e-06	1895	pheno.3132	0.011502	3.10444e-05	0.993391	0.011502	22.0266
rs60408897	G	A	G	A	-0.1135	0.0976128	0.2352	0.2158	GCST90478258	0.0707861	0.1679	6465	0.02288	7.738e-07	1895	pheno.3132	0.0128328	0.000294141	0.996003	0.0128328	24.6082
rs6783201	G	A	G	A	0.102	-0.0788112	0.3668	0.3145	GCST90478258	0.0677181	0.2445	6465	0.02287	8.721e-06	1895	pheno.3132	0.0103987	0.000209527	0.995568	0.0103987	19.8915
rs7681411	C	T	C	T	-0.105	0.0971267	0.4663	0.4712	GCST90478258	0.060807	0.1102	6465	0.02283	4.517e-06	1895	pheno.3132	0.0110507	0.000394607	0.993826	0.0110507	21.1527
rs80020919	G	C	G	C	0.1161	-0.0843411	0.1133	0.0974	GCST90478258	0.100043	0.3992	6465	0.02284	4.111e-07	1895	pheno.3132	0.0134658	0.000109958	0.994262	0.0134658	25.8388
rs10144413	C	T	C	T	0.1058	0.0516091	0.4572	0.4332	GCST90478258	0.0653241	0.4295	6465	0.02255	2.94e-06	1890	pheno.3209	0.011525	9.65674e-05	0.980342	0.011525	22.0129
rs11993441	T	C	T	C	0.1027	0.0469868	0.4465	0.3238	GCST90478258	0.0682707	0.4913	6465	0.02271	6.556e-06	1890	pheno.3209	0.0107158	7.32853e-05	0.987297	0.0107158	20.4506
rs12707372	G	T	G	T	0.1264	0.0908004	0.4585	0.4005	GCST90478258	0.0590774	0.1243	6465	0.02244	2.041e-08	1890	pheno.3209	0.0165276	0.000365376	0.975559	0.0165276	31.7284
rs34047653	C	A	C	A	0.1001	0.0838165	0.1097	0.0867	GCST90478258	0.108781	0.441	6465	0.02251	9.3e-06	1890	pheno.3209	0.0103655	9.18497e-05	0.978603	0.0103655	19.775
rs34720147	T	C	T	C	-0.1015	-0.0592119	0.4136	0.359	GCST90478258	0.0601976	0.3253	6465	0.0225	6.808e-06	1890	pheno.3209	0.0106637	0.000149679	0.978168	0.0106637	20.3501
rs3795574	A	C	A	C	-0.1059	-0.110647	0.1193	0.1271	GCST90478258	0.100644	0.2716	6465	0.02245	2.561e-06	1890	pheno.3209	0.0116485	0.000186975	0.975994	0.0116485	22.2515
rs60191378	T	A	T	A	0.104	-0.00924258	0.3872	0.445	GCST90478258	0.0608639	0.8793	6465	0.02254	4.185e-06	1890	pheno.3209	0.0111503	3.56806e-06	0.979907	0.0111503	21.2892
rs6532374	C	T	C	T	0.1101	-0.064851	0.2449	0.1856	GCST90478258	0.0826929	0.4329	6465	0.02249	1.069e-06	1890	pheno.3209	0.0125347	9.51527e-05	0.977733	0.0125347	23.966
rs74082416	T	C	T	C	-0.1045	-0.0554347	0.3441	0.2517	GCST90478258	0.0733184	0.4496	6465	0.02261	4.075e-06	1890	pheno.3209	0.0111878	8.84434e-05	0.98295	0.0111878	21.3615
rs8111136	C	T	C	T	0.1004	-0.00994933	0.4052	0.4751	GCST90478258	0.0697052	0.8865	6465	0.02254	8.913e-06	1890	pheno.3209	0.0103996	3.15226e-06	0.979907	0.0103996	19.8408
rs11057940	C	A	C	A	-0.1042	0.0119286	0.1606	0.1856	GCST90478258	0.0854668	0.889	6465	0.02298	6.124e-06	1876	pheno.3242	0.0108524	3.01402e-06	0.995329	0.0108524	20.5606
rs115446265	G	A	G	A	0.1058	0.165346	0.01802	0.029	GCST90478258	0.189574	0.3831	6465	0.02301	4.547e-06	1876	pheno.3242	0.0111557	0.000117692	0.996628	0.0111557	21.1416
rs12596603	T	C	T	C	0.1099	0.133646	0.06736	0.0752	GCST90478258	0.123632	0.2797	6465	0.02293	1.785e-06	1876	pheno.3242	0.0121095	0.000180773	0.993163	0.0121095	22.9714
rs12683920	T	C	T	C	0.1036	0.0120726	0.09922	0.0729	GCST90478258	0.129282	0.9256	6465	0.02295	6.769e-06	1876	pheno.3242	0.0107569	1.34925e-06	0.994029	0.0107569	20.3777
rs205426	A	G	A	G	0.1175	0.225541	0.08695	0.1652	GCST90478258	0.0899268	0.01214	6465	0.02336	5.407e-07	1876	pheno.3242	0.013321	0.000972333	1.01179	0.013321	25.3006
rs2532757	C	A	C	A	0.1119	0.0947503	0.0953	0.0958	GCST90478258	0.106224	0.3724	6465	0.02294	1.148e-06	1876	pheno.3242	0.0125379	0.000123092	0.993596	0.0125379	23.7943
rs56340440	A	C	A	C	-0.102	-0.138892	0.0342	0.0333	GCST90478258	0.191209	0.4676	6465	0.02301	9.911e-06	1876	pheno.3242	0.0103769	8.16337e-05	0.996628	0.0103769	19.6502
rs61903971	C	A	C	A	-0.103	0.382139	0.006527	0.0217	GCST90478258	0.194221	0.04912	6465	0.02298	7.766e-06	1876	pheno.3242	0.0106065	0.000598628	0.995329	0.0106065	20.0897
rs7229990	C	T	C	T	0.1021	0.0694573	0.4326	0.3885	GCST90478258	0.0626921	0.2679	6465	0.02298	9.304e-06	1876	pheno.3242	0.0104239	0.000189886	0.995329	0.0104239	19.7402
rs10848013	A	T	C	T	-0.1037	0.0732505	0.0141	0.5136	GCST90478258	0.0588959	0.2136	6465	0.02246	4.116e-06	1902	pheno.515	0.0110953	0.000239283	0.979524	0.0110953	21.3176
rs10851862	T	C	T	C	-0.1083	-0.0563803	0.06919	0.0488	GCST90478258	0.136647	0.6799	6465	0.02249	1.595e-06	1902	pheno.515	0.0120575	2.63398e-05	0.980832	0.0120575	23.1888
rs2669996	T	C	T	C	0.1012	0.270235	0.1394	0.0896	GCST90478258	0.107984	0.01233	6465	0.0225	7.368e-06	1902	pheno.515	0.0105352	0.000968084	0.981268	0.0105352	20.23
rs34758291	C	G	C	G	0.1046	0.127152	0.2227	0.1879	GCST90478258	0.0765368	0.09665	6465	0.02246	3.442e-06	1902	pheno.515	0.0112865	0.000426859	0.979524	0.0112865	21.6892
rs3738128	G	C	G	C	-0.1185	-0.123102	0.1029	0.0881	GCST90478258	0.10742	0.2518	6465	0.02246	1.468e-07	1902	pheno.515	0.0144393	0.00020316	0.979524	0.0144393	27.8367
rs3826047	T	C	T	C	-0.1123	-0.226338	0.06449	0.0543	GCST90478258	0.132288	0.08709	6465	0.02251	6.603e-07	1902	pheno.515	0.0129301	0.000452736	0.981704	0.0129301	24.8891
rs5766248	G	A	G	A	-0.1016	-0.00551518	0.2444	0.3319	GCST90478258	0.0657984	0.9332	6465	0.02245	6.42e-06	1902	pheno.515	0.0106646	1.08706e-06	0.979088	0.0106646	20.4812
rs6773908	C	T	C	T	0.1014	0.12477	0.206	0.2715	GCST90478258	0.080812	0.1226	6465	0.02257	7.424e-06	1902	pheno.515	0.0105116	0.0003687	0.984321	0.0105116	20.1843
rs736824	T	C	T	C	-0.1096	-0.0239854	0.1937	0.246	GCST90478258	0.0720756	0.7393	6465	0.02244	1.122e-06	1902	pheno.515	0.0123995	1.71346e-05	0.978652	0.0123995	23.8548
rs7624703	C	A	C	A	-0.1125	-0.117783	0.2261	0.2491	GCST90478258	0.071881	0.1013	6465	0.02242	5.683e-07	1902	pheno.515	0.0130786	0.000415262	0.977779	0.0130786	25.1787
rs11678741	G	C	G	C	-0.1017	-0.383901	0.0107	0.0162	GCST90478258	0.262297	0.1433	6465	0.02273	8.091e-06	1894	pheno.814	0.0104701	0.00033134	0.989212	0.0104701	20.019
rs12246299	T	C	T	C	0.1041	-0.0934903	0.3418	0.3748	GCST90478258	0.0620036	0.1316	6465	0.02283	5.452e-06	1894	pheno.814	0.0108698	0.000351652	0.993564	0.0108698	20.7917
rs12654006	G	C	G	C	-0.1073	-0.0334348	0.2175	0.1416	GCST90478258	0.0871989	0.7014	6465	0.02271	2.481e-06	1894	pheno.814	0.0116614	2.27474e-05	0.988342	0.0116614	22.3236
rs2633737	A	T	A	T	0.106	0.0679577	0.2752	0.2386	GCST90478258	0.0841439	0.4193	6465	0.02277	3.46e-06	1894	pheno.814	0.0113245	0.000100915	0.990953	0.0113245	21.6713
rs4484343	C	T	C	T	-0.1088	-0.0516432	0.2642	0.2921	GCST90478258	0.0841478	0.5394	6465	0.02268	1.719e-06	1894	pheno.814	0.0120171	5.82749e-05	0.987036	0.0120171	23.0129
rs61243123	A	G	A	G	0.1143	0.0946404	0.2937	0.2906	GCST90478258	0.0637076	0.1374	6465	0.02265	4.902e-07	1894	pheno.814	0.0132809	0.000341341	0.98573	0.0132809	25.4657
rs61898024	C	G	C	G	-0.1109	-0.0880109	0.1183	0.1106	GCST90478258	0.0943467	0.3509	6465	0.02267	1.092e-06	1894	pheno.814	0.0124905	0.000134625	0.986601	0.0124905	23.931
rs68093093	T	C	T	C	-0.1044	-0.0440169	0.1982	0.2123	GCST90478258	0.077287	0.569	6465	0.02277	4.829e-06	1894	pheno.814	0.0109889	5.01845e-05	0.990953	0.0109889	21.022
rs710526	A	G	A	G	-0.1056	-0.169011	0.2854	0.3328	GCST90478258	0.0693173	0.01476	6465	0.02279	3.851e-06	1894	pheno.814	0.0112206	0.000918989	0.991823	0.0112206	21.4704
rs74597583	G	T	G	T	-0.1117	0.0671018	0.04752	0.0202	GCST90478258	0.244683	0.7839	6465	0.02266	8.866e-07	1894	pheno.814	0.0126801	1.16365e-05	0.986166	0.0126801	24.2989
rs79854745	A	G	A	G	-0.1027	0.205549	0.0295	0.0244	GCST90478258	0.238563	0.3889	6465	0.02266	6.162e-06	1894	pheno.814	0.0107401	0.000114853	0.986166	0.0107401	20.541
rs9479732	T	C	T	C	0.1032	-0.00598207	0.2977	0.2297	GCST90478258	0.0728999	0.9346	6465	0.02268	5.681e-06	1894	pheno.814	0.0108249	1.04187e-06	0.987036	0.0108249	20.7049
rs9614187	C	A	C	A	-0.1042	-0.0825012	0.1634	0.1594	GCST90478258	0.0873103	0.3447	6465	0.02271	4.778e-06	1894	pheno.814	0.0110046	0.000138132	0.988342	0.0110046	21.0524
rs12871977	T	A	T	A	-0.09794	-0.0285875	0.1034	0.1118	GCST90478258	0.0944749	0.7622	6465	0.02206	9.489e-06	1905	pheno.822	0.0102517	1.4167e-05	0.962838	0.0102517	19.711
rs13966	T	C	T	C	0.1017	0.102557	0.1073	0.1889	GCST90478258	0.0880652	0.2442	6465	0.02214	4.669e-06	1905	pheno.822	0.0109663	0.000209794	0.966329	0.0109663	21.1002
rs209583	C	A	C	A	0.09889	0.0658193	0.3702	0.4198	GCST90478258	0.0603579	0.2755	6465	0.02202	7.55e-06	1905	pheno.822	0.010487	0.00018396	0.961092	0.010487	20.1683
rs2444754	G	A	G	A	-0.1011	-0.129272	0.2601	0.3348	GCST90478258	0.0642173	0.04411	6465	0.02197	4.491e-06	1905	pheno.822	0.0110052	0.000626614	0.958909	0.0110052	21.1759
rs3843496	T	C	T	C	-0.1096	-0.0862117	0.295	0.3706	GCST90478258	0.0672713	0.2	6465	0.02203	7.161e-07	1905	pheno.822	0.0128393	0.000254055	0.961528	0.0128393	24.751
rs55660409	T	C	T	C	0.0986	0.0360418	0.1303	0.0927	GCST90478258	0.127959	0.7782	6465	0.02196	7.514e-06	1905	pheno.822	0.0104827	1.22752e-05	0.958473	0.0104827	20.1599
rs6508592	G	A	G	A	-0.1028	0.0629748	0.3601	0.3693	GCST90478258	0.0683552	0.3569	6465	0.02189	2.823e-06	1905	pheno.822	0.0114565	0.000131311	0.955418	0.0114565	22.0544
rs7155019	A	G	A	G	0.09956	-0.0372958	0.2154	0.2068	GCST90478258	0.095884	0.6973	6465	0.02198	6.245e-06	1905	pheno.822	0.0106664	2.3409e-05	0.959346	0.0106664	20.517
rs76280589	T	C	T	C	0.09861	0.142255	0.2042	0.1951	GCST90478258	0.0870191	0.1021	6465	0.02192	7.276e-06	1905	pheno.822	0.0105227	0.000413326	0.956727	0.0105227	20.2377
rs16928643	C	T	C	T	-0.09959	-0.119559	0.1018	0.1425	GCST90478258	0.0863137	0.166	6465	0.02237	8.992e-06	1888	pheno.886	0.0103996	0.000296786	0.972002	0.0103996	19.8198
rs2881030	A	G	A	G	0.1019	0.0487902	0.1945	0.2865	GCST90478258	0.069299	0.4814	6465	0.02257	6.698e-06	1888	pheno.886	0.0106924	7.66907e-05	0.980692	0.0106924	20.3838
rs2881030	A	C	T	C	0.1019	0.0487902	0.1945	0.2865	GCST90478258	0.069299	0.4814	6465	0.02257	6.698e-06	1888	pheno.886	0.0106924	7.66907e-05	0.980692	0.0106924	20.3838
rs34672333	C	A	C	A	-0.1073	-0.35977	0.008877	0.0117	GCST90478258	0.287375	0.2106	6465	0.02232	1.665e-06	1888	pheno.886	0.0121054	0.000242444	0.969829	0.0121054	23.1106
rs56148237	A	G	A	G	-0.09987	-0.143234	0.09164	0.0793	GCST90478258	0.134025	0.2852	6465	0.02231	8.077e-06	1888	pheno.886	0.0105133	0.000176689	0.969395	0.0105133	20.0388
rs73100799	C	T	C	T	-0.1023	-0.0487902	0.05065	0.0482	GCST90478258	0.162225	0.7636	6465	0.02233	4.98e-06	1888	pheno.886	0.0110059	1.39956e-05	0.970264	0.0110059	20.9881
rs73243848	C	T	C	T	-0.1012	0.0539283	0.1681	0.1476	GCST90478258	0.113471	0.6346	6465	0.02241	6.69e-06	1888	pheno.886	0.0106971	3.49476e-05	0.97374	0.0106971	20.3928
rs7436836	A	G	A	G	-0.1028	0.0168571	0.17	0.1729	GCST90478258	0.104379	0.8717	6465	0.02234	4.479e-06	1888	pheno.886	0.0111027	4.03558e-06	0.970698	0.0111027	21.1748
rs9974321	T	C	T	C	0.1057	0.128515	0.2483	0.2262	GCST90478258	0.0733429	0.07973	6465	0.02236	2.427e-06	1888	pheno.886	0.0117098	0.000474847	0.971567	0.0117098	22.3463
rs9986975	G	A	G	A	-0.1013	-0.133074	0.4525	0.4569	GCST90478258	0.0663796	0.04499	6465	0.02234	6.189e-06	1888	pheno.886	0.0107845	0.000621463	0.970698	0.0107845	20.5614
rs10929771	G	A	G	A	0.1007	-0.0497421	0.2893	0.2371	GCST90478258	0.0901248	0.581	6465	0.02262	9.02e-06	1904	pheno.988	0.0103124	4.71308e-05	0.98702	0.0103124	19.8186
rs11604809	C	T	C	T	0.1084	0.0382587	0.4786	0.4817	GCST90478258	0.0665384	0.5653	6465	0.02263	1.77e-06	1904	pheno.988	0.0119199	5.11517e-05	0.987457	0.0119199	22.9451
rs11789227	G	C	G	C	0.1062	0.0981642	0.1272	0.1341	GCST90478258	0.0876074	0.2625	6465	0.02255	2.646e-06	1904	pheno.988	0.0115268	0.000194226	0.983966	0.0115268	22.1797
rs11789227	G	A	G	C	0.1092	-0.0981642	0.1258	0.8659	GCST90478258	0.0876074	0.2625	6465	0.02254	1.359e-06	1904	pheno.988	0.0121899	0.000194226	0.983529	0.0121899	23.4713
rs13007757	G	A	G	A	0.1038	0.0760175	0.2256	0.2133	GCST90478258	0.0815915	0.3515	6465	0.02254	4.449e-06	1904	pheno.988	0.0110271	0.00013429	0.983529	0.0110271	21.2074
rs1963887	A	AT	A	T	0.1011	-0.0447882	0.03786	0.5873	GCST90478258	0.0623288	0.4724	6465	0.02254	7.707e-06	1904	pheno.988	0.0104668	7.98879e-05	0.983529	0.0104668	20.1184
rs34685200	T	C	T	C	0.1005	0.0334348	0.3658	0.4051	GCST90478258	0.0669123	0.6173	6465	0.02257	8.884e-06	1904	pheno.988	0.010317	3.86308e-05	0.984839	0.010317	19.8275
rs6084326	A	G	A	G	-0.1007	-0.0612373	0.488	0.59	GCST90478258	0.0680954	0.3685	6465	0.02267	9.443e-06	1904	pheno.988	0.0102675	0.000125115	0.989202	0.0102675	19.7313
rs62188881	G	T	G	T	0.1091	0.10303	0.0282	0.0291	GCST90478258	0.188918	0.5855	6465	0.02253	1.4e-06	1904	pheno.988	0.0121785	4.60178e-05	0.983093	0.0121785	23.4492
rs6580623	T	G	T	G	0.1018	-0.318416	0.006789	0.05348	GCST90478258	0.178919	0.07513	6465	0.0226	7.068e-06	1904	pheno.988	0.010555	0.000489815	0.986148	0.010555	20.2898
rs67111920	A	G	A	G	0.1009	0.038429	0.3974	0.3852	GCST90478258	0.0602519	0.5236	6465	0.02259	8.396e-06	1904	pheno.988	0.0103802	6.29384e-05	0.985711	0.0103802	19.9503
rs6716544	A	G	A	G	-0.1095	-0.10075	0.4726	0.4433	GCST90478258	0.0595308	0.09057	6465	0.0227	1.521e-06	1904	pheno.988	0.0120861	0.000442975	0.990511	0.0120861	23.2689
rs7843443	A	G	A	G	0.1039	0.0431163	0.01279	0.0311	GCST90478258	0.191541	0.8219	6465	0.02257	4.46e-06	1904	pheno.988	0.0110191	7.84009e-06	0.984839	0.0110191	21.1918
rs8007392	A	G	A	G	-0.1071	-0.0751075	0.2258	0.2582	GCST90478258	0.06948	0.2797	6465	0.02252	2.12e-06	1904	pheno.988	0.0117516	0.000180773	0.982657	0.0117516	22.6174
