## Supplementary Table 5 for "Assessing causal relationships between oral microbiota and Periodontitis: evidence from Mendelian randomization analysis"

### Sheet: Sheet1
id.exposure	id.outcome	method	Q	Q_df	Q_pval
pheno.1170	GCST90478258	Inverse variance weighted	13.274	14	0.505073
pheno.1170	GCST90478258	MR Egger	12.6048	13	0.478777
pheno.1375	GCST90478258	Inverse variance weighted	7.45608	11	0.761039
pheno.1375	GCST90478258	MR Egger	7.31268	10	0.695633
pheno.2204	GCST90478258	Inverse variance weighted	13.4416	12	0.337778
pheno.2204	GCST90478258	MR Egger	11.7692	11	0.381237
pheno.2285	GCST90478258	Inverse variance weighted	18.7143	12	0.0956601
pheno.2285	GCST90478258	MR Egger	18.6991	11	0.0667139
pheno.2378	GCST90478258	Inverse variance weighted	7.80002	7	0.350558
pheno.2378	GCST90478258	MR Egger	7.79905	6	0.253198
pheno.2562	GCST90478258	Inverse variance weighted	17.5232	13	0.176476
pheno.2562	GCST90478258	MR Egger	16.0339	12	0.189687
pheno.2653	GCST90478258	Inverse variance weighted	4.0949	8	0.848461
pheno.2653	GCST90478258	MR Egger	4.08679	7	0.769729
pheno.2710	GCST90478258	Inverse variance weighted	14.9535	14	0.38134
pheno.2710	GCST90478258	MR Egger	13.9064	13	0.380465
pheno.2733	GCST90478258	Inverse variance weighted	15.9121	14	0.318774
pheno.2733	GCST90478258	MR Egger	13.6626	13	0.39803
pheno.2991	GCST90478258	Inverse variance weighted	4.47123	11	0.954055
pheno.2991	GCST90478258	MR Egger	3.87762	10	0.952699
pheno.2999	GCST90478258	Inverse variance weighted	7.60215	8	0.473265
pheno.2999	GCST90478258	MR Egger	7.39743	7	0.388704
pheno.3132	GCST90478258	Inverse variance weighted	5.07557	9	0.827671
pheno.3132	GCST90478258	MR Egger	3.3512	8	0.910426
pheno.3209	GCST90478258	Inverse variance weighted	3.45472	8	0.902675
pheno.3209	GCST90478258	MR Egger	3.27048	7	0.858904
pheno.3242	GCST90478258	Inverse variance weighted	9.79955	8	0.279378
pheno.3242	GCST90478258	MR Egger	6.54695	7	0.477523
pheno.515	GCST90478258	Inverse variance weighted	6.95022	8	0.542013
pheno.515	GCST90478258	MR Egger	6.94877	7	0.434233
pheno.814	GCST90478258	Inverse variance weighted	12.5961	12	0.399071
pheno.814	GCST90478258	MR Egger	11.3711	11	0.412719
pheno.822	GCST90478258	Inverse variance weighted	6.85889	8	0.551931
pheno.822	GCST90478258	MR Egger	6.8585	7	0.443761
pheno.886	GCST90478258	Inverse variance weighted	4.87654	8	0.770687
pheno.886	GCST90478258	MR Egger	4.78244	7	0.686493
pheno.988	GCST90478258	Inverse variance weighted	6.79018	11	0.815811
pheno.988	GCST90478258	MR Egger	5.61153	10	0.846777
