## Supplementary Table 6 for "Assessing causal relationships between oral microbiota and Periodontitis: evidence from Mendelian randomization analysis"

### Sheet: Sheet1
id.exposure	id.outcome	method	Q	Q_df	Q_pval
pheno.1281	GCST90478258	Inverse variance weighted	11.2859	9	0.256617
pheno.1281	GCST90478258	MR Egger	7.25241	8	0.509661
pheno.1284	GCST90478258	Inverse variance weighted	12.4496	9	0.189131
pheno.1284	GCST90478258	MR Egger	11.6908	8	0.16554
pheno.1371	GCST90478258	Inverse variance weighted	3.0374	8	0.931989
pheno.1371	GCST90478258	MR Egger	1.82812	7	0.968738
pheno.1380	GCST90478258	Inverse variance weighted	9.80015	12	0.633488
pheno.1380	GCST90478258	MR Egger	7.282	11	0.775808
pheno.1488	GCST90478258	Inverse variance weighted	4.43115	8	0.816281
pheno.1488	GCST90478258	MR Egger	4.22109	7	0.753989
pheno.1550	GCST90478258	Inverse variance weighted	10.0486	11	0.526022
pheno.1550	GCST90478258	MR Egger	8.10201	10	0.618873
pheno.158	GCST90478258	Inverse variance weighted	15.7018	13	0.265607
pheno.158	GCST90478258	MR Egger	15.5305	12	0.213699
pheno.1580	GCST90478258	Inverse variance weighted	5.17355	10	0.879287
pheno.1580	GCST90478258	MR Egger	4.35612	9	0.886451
pheno.1608	GCST90478258	Inverse variance weighted	4.0534	7	0.773607
pheno.1608	GCST90478258	MR Egger	3.29125	6	0.771503
pheno.1711	GCST90478258	Inverse variance weighted	2.29544	6	0.890622
pheno.1711	GCST90478258	MR Egger	2.29375	5	0.807184
pheno.1725	GCST90478258	Inverse variance weighted	4.55485	10	0.918866
pheno.1725	GCST90478258	MR Egger	4.42074	9	0.881606
pheno.1751	GCST90478258	Inverse variance weighted	7.03146	11	0.79653
pheno.1751	GCST90478258	MR Egger	6.55587	10	0.766602
pheno.1768	GCST90478258	Inverse variance weighted	5.28984	10	0.870994
pheno.1768	GCST90478258	MR Egger	4.65002	9	0.863688
pheno.1875	GCST90478258	Inverse variance weighted	11.8709	12	0.456105
pheno.1875	GCST90478258	MR Egger	7.63865	11	0.745261
pheno.1916	GCST90478258	Inverse variance weighted	8.72725	11	0.647052
pheno.1916	GCST90478258	MR Egger	6.2985	10	0.789592
pheno.2032	GCST90478258	Inverse variance weighted	9.92925	16	0.870297
pheno.2032	GCST90478258	MR Egger	9.22884	15	0.865251
pheno.2127	GCST90478258	Inverse variance weighted	14.5213	14	0.411636
pheno.2127	GCST90478258	MR Egger	14.1255	13	0.365063
pheno.2184	GCST90478258	Inverse variance weighted	6.19462	5	0.28774
pheno.2184	GCST90478258	MR Egger	2.64177	4	0.619441
pheno.2402	GCST90478258	Inverse variance weighted	2.80945	4	0.590202
pheno.2402	GCST90478258	MR Egger	2.42312	3	0.489345
pheno.2652	GCST90478258	Inverse variance weighted	15.9628	12	0.192945
pheno.2652	GCST90478258	MR Egger	15.6403	11	0.155018
pheno.2672	GCST90478258	Inverse variance weighted	20.1355	16	0.214181
pheno.2672	GCST90478258	MR Egger	17.7552	15	0.275753
pheno.310	GCST90478258	Inverse variance weighted	6.20273	12	0.905519
pheno.310	GCST90478258	MR Egger	5.74121	11	0.890062
pheno.3187	GCST90478258	Inverse variance weighted	9.87538	11	0.541631
pheno.3187	GCST90478258	MR Egger	9.38614	10	0.495891
pheno.3286	GCST90478258	Inverse variance weighted	6.77329	10	0.74666
pheno.3286	GCST90478258	MR Egger	6.24558	9	0.71511
pheno.339	GCST90478258	Inverse variance weighted	3.34421	5	0.64708
pheno.339	GCST90478258	MR Egger	2.79643	4	0.59245
pheno.383	GCST90478258	Inverse variance weighted	9.5488	16	0.889106
pheno.383	GCST90478258	MR Egger	9.44314	15	0.853232
pheno.4	GCST90478258	Inverse variance weighted	2.02447	3	0.567343
pheno.4	GCST90478258	MR Egger	0.48163	2	0.785987
pheno.476	GCST90478258	Inverse variance weighted	16.8621	15	0.327174
pheno.476	GCST90478258	MR Egger	16.1786	14	0.302587
pheno.482	GCST90478258	Inverse variance weighted	4.85681	8	0.772765
pheno.482	GCST90478258	MR Egger	4.48139	7	0.722958
pheno.486	GCST90478258	Inverse variance weighted	15.709	13	0.265203
pheno.486	GCST90478258	MR Egger	14.3723	12	0.277566
pheno.515	GCST90478258	Inverse variance weighted	11.7998	10	0.298678
pheno.515	GCST90478258	MR Egger	8.17491	9	0.51662
pheno.674	GCST90478258	Inverse variance weighted	6.46734	13	0.92748
pheno.674	GCST90478258	MR Egger	6.45991	12	0.891149
pheno.696	GCST90478258	Inverse variance weighted	11.6604	11	0.389707
pheno.696	GCST90478258	MR Egger	11.5252	10	0.318086
pheno.771	GCST90478258	Inverse variance weighted	7.94325	8	0.439033
pheno.771	GCST90478258	MR Egger	7.87103	7	0.344104
pheno.793	GCST90478258	Inverse variance weighted	11.4695	12	0.48917
pheno.793	GCST90478258	MR Egger	11.4621	11	0.405403
pheno.807	GCST90478258	Inverse variance weighted	3.63396	9	0.933813
pheno.807	GCST90478258	MR Egger	3.41428	8	0.905739
pheno.831	GCST90478258	Inverse variance weighted	10.9844	15	0.753696
pheno.831	GCST90478258	MR Egger	10.7676	14	0.704188
pheno.853	GCST90478258	Inverse variance weighted	7.1609	11	0.785908
pheno.853	GCST90478258	MR Egger	7.1608	10	0.710183
pheno.884	GCST90478258	Inverse variance weighted	5.19414	7	0.636285
pheno.884	GCST90478258	MR Egger	3.78331	6	0.705972
pheno.933	GCST90478258	Inverse variance weighted	6.97929	10	0.727399
pheno.933	GCST90478258	MR Egger	6.19816	9	0.719934
pheno.979	GCST90478258	Inverse variance weighted	17.1459	18	0.513094
pheno.979	GCST90478258	MR Egger	16.113	17	0.515836
