## Supplementary Table 7 for "Assessing causal relationships between oral microbiota and Periodontitis: evidence from Mendelian randomization analysis"

### Sheet: Sheet1
Exposure	MR Analysis	Causal Estimate	Sd	T-stat	P-value	id	RSSobs	Global.Test.Pvalue
beta.exposure	Raw	-0.209676	0.246557	-0.850415	0.408465	pheno.1170	28.877	0.0625
beta.exposure	Outlier-corrected					pheno.1170	28.877	0.0625
beta.exposure	Raw	0.535155	0.188453	2.83973	0.0160896	pheno.1375	9.0376	0.7875
beta.exposure	Outlier-corrected					pheno.1375	9.0376	0.7875
beta.exposure	Raw	0.452574	0.186986	2.42036	0.0296874	pheno.2204	16.0157	0.49
beta.exposure	Outlier-corrected					pheno.2204	16.0157	0.49
beta.exposure	Raw	-0.534106	0.288219	-1.85313	0.086694	pheno.2285	22.92	0.1425
beta.exposure	Outlier-corrected					pheno.2285	22.92	0.1425
beta.exposure	Raw	-0.864345	0.339093	-2.54899	0.0381598	pheno.2378	8.91603	0.4775
beta.exposure	Outlier-corrected					pheno.2378	8.91603	0.4775
beta.exposure	Raw	0.619451	0.245064	2.52771	0.0252338	pheno.2562	20.419	0.2125
beta.exposure	Outlier-corrected					pheno.2562	20.419	0.2125
beta.exposure	Raw	-0.592571	0.213195	-2.77948	0.0239437	pheno.2653	5.07439	0.8475
beta.exposure	Outlier-corrected					pheno.2653	5.07439	0.8475
beta.exposure	Raw	0.437449	0.210522	2.07793	0.056594	pheno.2710	17.3216	0.44
beta.exposure	Outlier-corrected					pheno.2710	17.3216	0.44
beta.exposure	Raw	0.456642	0.23169	1.97092	0.0688336	pheno.2733	18.3375	0.4
beta.exposure	Outlier-corrected					pheno.2733	18.3375	0.4
beta.exposure	Raw	0.548868	0.128798	4.26148	0.000927217	pheno.2991	6.11139	0.96
beta.exposure	Outlier-corrected					pheno.2991	6.11139	0.96
beta.exposure	Raw	0.599969	0.275865	2.17486	0.061352	pheno.2999	9.64662	0.5375
beta.exposure	Outlier-corrected					pheno.2999	9.64662	0.5375
beta.exposure	Raw	-0.737913	0.162982	-4.52758	0.00143116	pheno.3132	6.05202	0.8925
beta.exposure	Outlier-corrected					pheno.3132	6.05202	0.8925
beta.exposure	Raw	0.377118	0.141931	2.65705	0.0261721	pheno.3209	5.18248	0.9075
beta.exposure	Outlier-corrected					pheno.3209	5.18248	0.9075
beta.exposure	Raw	0.72501	0.363603	1.99396	0.081273	pheno.3242	11.9214	0.3125
beta.exposure	Outlier-corrected					pheno.3242	11.9214	0.3125
beta.exposure	Raw	0.619108	0.29699	2.08461	0.0667646	pheno.515	17.6938	0.1275
beta.exposure	Outlier-corrected					pheno.515	17.6938	0.1275
beta.exposure	Raw	0.447049	0.227336	1.96646	0.0728062	pheno.814	15.6486	0.345
beta.exposure	Outlier-corrected					pheno.814	15.6486	0.345
beta.exposure	Raw	0.58164	0.235619	2.46856	0.0387978	pheno.822	9.0235	0.5775
beta.exposure	Outlier-corrected					pheno.822	9.0235	0.5775
beta.exposure	Raw	0.783634	0.209799	3.73517	0.00466008	pheno.886	6.21227	0.875
beta.exposure	Outlier-corrected					pheno.886	6.21227	0.875
beta.exposure	Raw	0.30452	0.185255	1.64379	0.124173	pheno.988	12.7459	0.595
beta.exposure	Outlier-corrected					pheno.988	12.7459	0.595
