## Supplementary Table 8 for "Assessing causal relationships between oral microbiota and Periodontitis: evidence from Mendelian randomization analysis"

### Sheet: Sheet1
Exposure	MR Analysis	Causal Estimate	Sd	T-stat	P-value	id	RSSobs	Global.Test.Pvalue
beta.exposure	Raw	-0.846888	0.295276	-2.86812	0.0185334	pheno.1281	14.4491	0.3
beta.exposure	Outlier-corrected					pheno.1281	14.4491	0.3
beta.exposure	Raw	0.591591	0.286641	2.06388	0.0690454	pheno.1284	16.0211	0.2325
beta.exposure	Outlier-corrected					pheno.1284	16.0211	0.2325
beta.exposure	Raw	-0.649557	0.171833	-3.78017	0.0043479	pheno.1371	4.82465	0.92
beta.exposure	Outlier-corrected					pheno.1371	4.82465	0.92
beta.exposure	Raw	-0.534637	0.193166	-2.76776	0.015986	pheno.1380	11.8054	0.6725
beta.exposure	Outlier-corrected					pheno.1380	11.8054	0.6725
beta.exposure	Raw	0.799354	0.235594	3.39294	0.00796195	pheno.1488	9.48035	0.6425
beta.exposure	Outlier-corrected					pheno.1488	9.48035	0.6425
beta.exposure	Raw	0.532846	0.245309	2.17214	0.0525803	pheno.1550	13.0646	0.4975
beta.exposure	Outlier-corrected					pheno.1550	13.0646	0.4975
beta.exposure	Raw	-0.587958	0.238699	-2.46317	0.0273416	pheno.158	17.8834	0.36
beta.exposure	Outlier-corrected					pheno.158	17.8834	0.36
beta.exposure	Raw	-0.52154	0.188868	-2.76141	0.0200812	pheno.1580	6.59438	0.865
beta.exposure	Outlier-corrected					pheno.1580	6.59438	0.865
beta.exposure	Raw	-0.719385	0.22586	-3.18509	0.0153813	pheno.1608	5.55607	0.7825
beta.exposure	Outlier-corrected					pheno.1608	5.55607	0.7825
beta.exposure	Raw	-0.872696	0.152559	-5.72037	0.000720042	pheno.1711	2.88516	0.9525
beta.exposure	Outlier-corrected					pheno.1711	2.88516	0.9525
beta.exposure	Raw	0.355498	0.223282	1.59215	0.137336	pheno.1725	17.7123	0.2725
beta.exposure	Outlier-corrected					pheno.1725	17.7123	0.2725
beta.exposure	Raw	0.364998	0.257402	1.41801	0.181631	pheno.1751	16.93	0.255
beta.exposure	Outlier-corrected					pheno.1751	16.93	0.255
beta.exposure	Raw	0.63492	0.186482	3.40473	0.00671752	pheno.1768	7.30241	0.85
beta.exposure	Outlier-corrected					pheno.1768	7.30241	0.85
beta.exposure	Raw	0.438343	0.220246	1.99024	0.0698403	pheno.1875	14.7535	0.45
beta.exposure	Outlier-corrected					pheno.1875	14.7535	0.45
beta.exposure	Raw	0.477858	0.193547	2.46896	0.0295499	pheno.1916	10.8595	0.6875
beta.exposure	Outlier-corrected					pheno.1916	10.8595	0.6875
beta.exposure	Raw	-0.44768	0.252647	-1.77196	0.104063	pheno.2010	17.0341	0.2675
beta.exposure	Outlier-corrected					pheno.2032	12.2349	0.86
beta.exposure	Raw	-0.411678	0.191153	-2.15366	0.0479407	pheno.2127	17.0555	0.4875
beta.exposure	Outlier-corrected					pheno.2127	17.0555	0.4875
beta.exposure	Raw	-0.611935	0.293565	-2.0845	0.0822214	pheno.2184	9.06855	0.355
beta.exposure	Outlier-corrected					pheno.2184	9.06855	0.355
beta.exposure	Raw	-0.725842	0.294975	-2.46069	0.0696398	pheno.2402	4.49862	0.6125
beta.exposure	Outlier-corrected					pheno.2402	4.49862	0.6125
beta.exposure	Raw	-0.706109	0.270327	-2.61205	0.0227154	pheno.2652	18.6995	0.2275
beta.exposure	Outlier-corrected					pheno.2652	18.6995	0.2275
beta.exposure	Raw	0.510166	0.21735	2.3472	0.0321128	pheno.2672	23.3216	0.255
beta.exposure	Outlier-corrected					pheno.2672	23.3216	0.255
beta.exposure	Raw	0.458396	0.152762	3.00072	0.0110519	pheno.310	7.04634	0.915
beta.exposure	Outlier-corrected					pheno.310	7.04634	0.915
beta.exposure	Raw	-0.538304	0.226408	-2.37758	0.0366578	pheno.3187	11.0999	0.6375
beta.exposure	Outlier-corrected					pheno.3187	11.0999	0.6375
beta.exposure	Raw	0.363181	0.169474	2.14299	0.0533057	pheno.3286	9.2437	0.82
beta.exposure	Outlier-corrected					pheno.3286	9.2437	0.82
beta.exposure	Raw	0.475523	0.208177	2.28422	0.056285	pheno.339	7.06256	0.6525
beta.exposure	Outlier-corrected					pheno.339	7.06256	0.6525
beta.exposure	Raw	-0.371203	0.138534	-2.6795	0.0164477	pheno.383	10.9632	0.8825
beta.exposure	Outlier-corrected					pheno.383	10.9632	0.8825
beta.exposure	Raw	-1.15088	0.230381	-4.99555	0.00751407	pheno.4	2.75004	0.7675
beta.exposure	Outlier-corrected					pheno.4	2.75004	0.7675
beta.exposure	Raw	-0.479965	0.188164	-2.55079	0.0213692	pheno.476	19.5572	0.385
beta.exposure	Outlier-corrected					pheno.476	19.5572	0.385
beta.exposure	Raw	-0.568015	0.191111	-2.97217	0.017812	pheno.482	6.28633	0.75
beta.exposure	Outlier-corrected					pheno.482	6.28633	0.75
beta.exposure	Raw	-0.491826	0.221715	-2.21828	0.0449606	pheno.486	18.3684	0.2625
beta.exposure	Outlier-corrected					pheno.486	18.3684	0.2625
beta.exposure	Raw	-0.757021	0.246193	-3.07491	0.010567	pheno.515	13.3395	0.4775
beta.exposure	Outlier-corrected					pheno.515	13.3395	0.4775
beta.exposure	Raw	-0.445296	0.138052	-3.22556	0.00610223	pheno.674	7.57294	0.965
beta.exposure	Outlier-corrected					pheno.674	7.57294	0.965
beta.exposure	Raw	0.620339	0.25959	2.38969	0.035881	pheno.696	13.058	0.495
beta.exposure	Outlier-corrected					pheno.696	13.058	0.495
beta.exposure	Raw	-0.568514	0.252514	-2.25142	0.0544468	pheno.771	10.651	0.4825
beta.exposure	Outlier-corrected					pheno.771	10.651	0.4825
beta.exposure	Raw	0.542731	0.241446	2.24783	0.0441694	pheno.793	13.4557	0.5325
beta.exposure	Outlier-corrected					pheno.793	13.4557	0.5325
beta.exposure	Raw	-0.512217	0.147174	-3.48035	0.0069347	pheno.807	4.59181	0.935
beta.exposure	Outlier-corrected					pheno.807	4.59181	0.935
beta.exposure	Raw	-0.494744	0.21119	-2.34265	0.0333512	pheno.831	12.5618	0.7825
beta.exposure	Outlier-corrected					pheno.831	12.5618	0.7825
beta.exposure	Raw	0.547193	0.181089	3.02168	0.0116208	pheno.853	8.98356	0.77
beta.exposure	Outlier-corrected					pheno.853	8.98356	0.77
beta.exposure	Raw	-0.347692	0.310184	-1.12092	0.294839	pheno.884	13.3185	0.25
beta.exposure	Outlier-corrected					pheno.884	13.3185	0.25
beta.exposure	Raw	0.658565	0.184061	3.57798	0.00433401	pheno.933	8.96859	0.795
beta.exposure	Outlier-corrected					pheno.933	8.96859	0.795
beta.exposure	Raw	-0.641036	0.224981	-2.8493	0.0106479	pheno.979	18.5961	0.555
beta.exposure	Outlier-corrected					pheno.979	18.5961	0.555
