## Supplementary Table 9 for "Assessing causal relationships between oral microbiota and Periodontitis: evidence from Mendelian randomization analysis"

### Sheet: Sheet1
id.exposure	id.outcome	egger_intercept	se	pval
pheno.1170	GCST90478258	0.638819	0.780945	0.428092
pheno.1375	GCST90478258	-0.204475	0.539976	0.712845
pheno.2204	GCST90478258	-0.816274	0.652908	0.237165
pheno.2285	GCST90478258	-0.0608646	0.64269	0.926254
pheno.2378	GCST90478258	-0.0321812	1.18026	0.979132
pheno.2562	GCST90478258	-0.440641	0.417373	0.311875
pheno.2653	GCST90478258	0.0655034	0.727164	0.930746
pheno.2710	GCST90478258	-0.379171	0.383254	0.34055
pheno.2733	GCST90478258	-0.690006	0.471633	0.167218
pheno.2991	GCST90478258	-0.55808	0.724345	0.458842
pheno.2999	GCST90478258	-0.620437	1.40964	0.673106
pheno.3132	GCST90478258	0.558958	0.425661	0.225544
pheno.3209	GCST90478258	-0.125569	0.292542	0.680654
pheno.3242	GCST90478258	-1.21249	0.672301	0.114298
pheno.515	GCST90478258	-0.0215439	0.566584	0.97073
pheno.814	GCST90478258	-0.764055	0.701885	0.299616
pheno.822	GCST90478258	0.0142641	0.714949	0.984639
pheno.886	GCST90478258	-0.488278	1.59176	0.767955
pheno.988	GCST90478258	-0.714602	0.658221	0.303108
