## Supplementary Table 10 for "Assessing causal relationships between oral microbiota and Periodontitis: evidence from Mendelian randomization analysis"

### Sheet: Sheet1
id.exposure	id.outcome	egger_intercept	se	pval
pheno.1281	GCST90478258	2.21665	1.10371	0.0794794
pheno.1284	GCST90478258	-0.186526	0.258853	0.49168
pheno.1371	GCST90478258	1.03176	0.938242	0.30785
pheno.1380	GCST90478258	0.741726	0.467415	0.140849
pheno.1488	GCST90478258	-0.298514	0.651323	0.660612
pheno.1550	GCST90478258	-0.482313	0.345695	0.193166
pheno.158	GCST90478258	0.0934466	0.256825	0.722297
pheno.1580	GCST90478258	0.525401	0.581119	0.389491
pheno.1608	GCST90478258	1.39899	1.60248	0.416223
pheno.1711	GCST90478258	-0.0270725	0.658741	0.968809
pheno.1725	GCST90478258	-0.221496	0.604836	0.72267
pheno.1751	GCST90478258	-0.638141	0.925342	0.506116
pheno.1768	GCST90478258	-0.813575	1.01711	0.444375
pheno.1875	GCST90478258	-0.681806	0.331418	0.0641704
pheno.1916	GCST90478258	-1.7176	1.10212	0.150186
pheno.2032	GCST90478258	-0.374231	0.447159	0.41578
pheno.2127	GCST90478258	0.383697	0.635745	0.556535
pheno.2184	GCST90478258	5.5126	2.92461	0.132529
pheno.2402	GCST90478258	0.463875	0.746313	0.578267
pheno.2652	GCST90478258	0.407772	0.856208	0.643213
pheno.2672	GCST90478258	-0.662941	0.467499	0.176614
pheno.310	GCST90478258	-0.305815	0.450155	0.510955
pheno.3187	GCST90478258	0.512057	0.732082	0.500215
pheno.3286	GCST90478258	-0.505553	0.695933	0.486032
pheno.339	GCST90478258	-0.684694	0.925105	0.500311
pheno.383	GCST90478258	0.159066	0.48934	0.749624
pheno.4	GCST90478258	2.90639	2.33988	0.34009
pheno.476	GCST90478258	0.429713	0.558764	0.454647
pheno.482	GCST90478258	0.305493	0.498587	0.559434
pheno.486	GCST90478258	0.145244	0.137487	0.311584
pheno.515	GCST90478258	2.79183	1.46636	0.0893272
pheno.674	GCST90478258	0.0323176	0.374905	0.932727
pheno.696	GCST90478258	-0.319819	0.934065	0.739141
pheno.771	GCST90478258	0.156092	0.615908	0.807215
pheno.793	GCST90478258	-0.0677212	0.803513	0.934347
pheno.807	GCST90478258	0.180355	0.384797	0.651789
pheno.831	GCST90478258	0.355541	0.763525	0.648622
pheno.853	GCST90478258	-0.00545619	0.53409	0.99205
pheno.884	GCST90478258	1.55278	1.30729	0.279802
pheno.933	GCST90478258	-0.389192	0.440353	0.399788
pheno.979	GCST90478258	1.06288	1.04582	0.323727
