## Supplementary Table 11 for "Assessing causal relationships between oral microbiota and Periodontitis: evidence from Mendelian randomization analysis"

### Sheet: Sheet1
id.exposure	id.outcome	snp_r2.exposure	snp_r2.outcome	correct_causal_direction	steiger_pval
pheno.1170	GCST90478258	0.00186628	2.31042e-06	TRUE	0.109577
pheno.1375	GCST90478258	0.00155566	6.90659e-07	TRUE	0.139362
pheno.2204	GCST90478258	0.00189279	1.78547e-06	TRUE	0.106159
pheno.2285	GCST90478258	0.00176877	2.20867e-06	TRUE	0.120139
pheno.2378	GCST90478258	0.00103887	1.6256e-06	TRUE	0.234899
pheno.2562	GCST90478258	0.00184396	2.30473e-06	TRUE	0.112083
pheno.2653	GCST90478258	0.00116911	3.95264e-07	TRUE	0.19805
pheno.2710	GCST90478258	0.00208276	1.70588e-06	TRUE	0.0892132
pheno.2733	GCST90478258	0.00210764	1.42247e-06	TRUE	0.0866634
pheno.2991	GCST90478258	0.00189999	4.73558e-07	TRUE	0.100886
pheno.2999	GCST90478258	0.00111494	7.20656e-07	TRUE	0.212058
pheno.3132	GCST90478258	0.00141017	1.51055e-06	TRUE	0.164454
pheno.3209	GCST90478258	0.00139243	2.30894e-07	TRUE	0.159024
pheno.3242	GCST90478258	0.00116806	1.4082e-06	TRUE	0.208518
pheno.515	GCST90478258	0.00143157	1.73227e-06	TRUE	0.161577
pheno.814	GCST90478258	0.00172989	1.26165e-06	TRUE	0.121439
pheno.822	GCST90478258	0.00108693	7.24024e-07	TRUE	0.218078
pheno.886	GCST90478258	0.00120613	8.02973e-07	TRUE	0.196012
pheno.988	GCST90478258	0.00174597	5.96811e-07	TRUE	0.115772
