## Supplementary Table 12 for "Assessing causal relationships between oral microbiota and Periodontitis: evidence from Mendelian randomization analysis"

### Sheet: Sheet1
id.exposure	id.outcome	snp_r2.exposure	snp_r2.outcome	correct_causal_direction	steiger_pval
pheno.1281	GCST90478258	0.00119589	5.35562e-06	TRUE	0.207798
pheno.1284	GCST90478258	0.00147303	2.37262e-06	TRUE	0.150128
pheno.1371	GCST90478258	0.00114094	4.76061e-07	TRUE	0.197092
pheno.1380	GCST90478258	0.00169132	1.45196e-06	TRUE	0.119435
pheno.1488	GCST90478258	0.00110391	1.32132e-06	TRUE	0.212403
pheno.1550	GCST90478258	0.00139806	1.16821e-06	TRUE	0.156995
pheno.158	GCST90478258	0.00182496	1.49313e-06	TRUE	0.105706
pheno.1580	GCST90478258	0.00131821	5.63505e-07	TRUE	0.165359
pheno.1608	GCST90478258	0.000870662	6.60954e-07	TRUE	0.264002
pheno.1711	GCST90478258	0.000941083	8.81429e-07	TRUE	0.245186
pheno.1725	GCST90478258	0.00150521	1.11037e-06	TRUE	0.140759
pheno.1751	GCST90478258	0.00139384	1.08218e-06	TRUE	0.157059
pheno.1768	GCST90478258	0.00129746	1.0678e-06	TRUE	0.171254
pheno.1875	GCST90478258	0.00164381	2.25607e-06	TRUE	0.127503
pheno.1916	GCST90478258	0.00140763	9.83043e-07	TRUE	0.154008
pheno.2032	GCST90478258	0.0021401	5.70859e-07	TRUE	0.0763694
pheno.2127	GCST90478258	0.00189999	1.83706e-06	TRUE	0.0998054
pheno.2184	GCST90478258	0.00071753	1.14282e-06	TRUE	0.3153
pheno.2402	GCST90478258	0.000632285	3.16005e-07	TRUE	0.337233
pheno.2652	GCST90478258	0.00145372	2.46728e-06	TRUE	0.153206
pheno.2672	GCST90478258	0.00194399	2.08506e-06	TRUE	0.0964428
pheno.310	GCST90478258	0.00158884	4.70153e-07	TRUE	0.126119
pheno.3187	GCST90478258	0.00136247	1.0737e-06	TRUE	0.162016
pheno.3286	GCST90478258	0.00162265	4.81374e-07	TRUE	0.123715
pheno.339	GCST90478258	0.000939124	9.3595e-07	TRUE	0.246963
pheno.383	GCST90478258	0.00202168	5.83002e-07	TRUE	0.0842485
pheno.4	GCST90478258	0.000646789	1.86257e-06	TRUE	0.347463
pheno.476	GCST90478258	0.00205953	3.18104e-06	TRUE	0.0899766
pheno.482	GCST90478258	0.00108772	5.41544e-07	TRUE	0.20771
pheno.486	GCST90478258	0.00238618	1.80291e-06	TRUE	0.0635114
pheno.515	GCST90478258	0.00137469	2.76506e-06	TRUE	0.166412
pheno.674	GCST90478258	0.00177937	6.47096e-07	TRUE	0.106385
pheno.696	GCST90478258	0.00138787	1.26478e-06	TRUE	0.158479
pheno.771	GCST90478258	0.00100313	1.48405e-06	TRUE	0.234896
pheno.793	GCST90478258	0.0014931	1.33066e-06	TRUE	0.14379
pheno.807	GCST90478258	0.00117362	3.54466e-07	TRUE	0.188991
pheno.831	GCST90478258	0.00179107	6.55219e-07	TRUE	0.105327
pheno.853	GCST90478258	0.00144071	9.24122e-07	TRUE	0.148498
pheno.884	GCST90478258	0.000982004	5.02212e-07	TRUE	0.232774
pheno.933	GCST90478258	0.00142134	1.63289e-06	TRUE	0.154646
pheno.979	GCST90478258	0.00216012	1.31091e-06	TRUE	0.0773817
